# Interaction studies of risk proteins in human induced neurons reveal convergent biology and novel mechanisms underlying autism spectrum disorders

**DOI:** 10.1101/2021.10.07.21264575

**Authors:** Greta Pintacuda, Yu-Han H. Hsu, Kalliopi Tsafou, Ka Wan Li, Jacqueline M. Martín, Jackson Riseman, Julia C. Biagini, Joshua K.T. Ching, Miguel A. Gonzalez-Lozano, Shawn B. Egri, Jake Jaffe, August B. Smit, Nadine Fornelos, Kevin C. Eggan, Kasper Lage

## Abstract

Sequencing studies of autism spectrum disorders (ASDs) have identified numerous risk genes with enriched expression in the human brain, but it is still unclear how these genes converge into cell type-specific networks and how their encoded proteins mechanistically contribute to ASDs. To address this question, we performed brain cell type-specific interaction proteomics to build a protein-protein interaction network for 13 ASD risk genes in human excitatory neurons derived from iPS cells. The network contains many (>90%) interactions not reported in the literature and is enriched for transcriptionally perturbed genes observed in layer 2/3 cortical neurons of ASD patients, indicating that it can be explored for ASD-relevant biological discovery. We leveraged the network dataset to show that the brain-specific isoform of ANK2 is important for its interactions with synaptic proteins and characterized a PTEN-AKAP8L interaction that influences neuronal growth through the mTOR pathway. The IGF2BP1-3 complex emerges as a point of convergence in the network, and we showed that this complex is involved in a transcriptional circuit concentrating both common and rare variant risk of ASDs. Finally, we found the network itself enriched for ASD rare variant risk, indicating that it can complement genetic datasets for prioritizing additional risk genes. Our findings establish brain cell type-specific interactomes as an organizing framework to facilitate interpretation of genetic and transcriptomic data in ASDs and illustrate how both individual and convergent interactions lead to biological insights into the disease.
