## Supplementary Tables for "Interaction studies of risk proteins in human induced neurons reveal convergent biology and novel mechanisms underlying autism spectrum disorders": ASD_Supp_Table_5.xlsx

### Sheet: Summary
Supplementary Table 5. Summary of interactions tested in forward or reverse IP-WB validation experiments. Validated, whether interaction was detected in ≥ 1 validation experiment; Forward or Reverse IP-WB, whether interaction was detected in forward or reverse IP-WB, respectively (NA, not applicble, meaning validation was not performed/not possible); InWeb or BioPlex, whether interaction is a kno…
Bait	Interactor	Validated	Forward IP-WB	Reverse IP-WB	InWeb	BioPlex	Number of IPs	IP names	Bait logFC	Interactor logFC
ADNP	CBX3	TRUE	TRUE	NA	TRUE	TRUE	1	ADNP_CNCR1	4.8	4.4
ADNP	DLST	FALSE	FALSE	NA	FALSE	FALSE	1	ADNP_CNCR1	4.8	3.7
ANK2	ACTB	TRUE	TRUE	NA	FALSE	FALSE	1	ANK2_WH	2.1	1.58
ANK2	C3	TRUE	TRUE	NA	FALSE	FALSE	1	ANK2_WH	2.1	1.16
ANK2	CACNA2D1	TRUE	TRUE	NA	FALSE	FALSE	1	ANK2_WH	2.1	1.02
ANK2	DYNC1H1	TRUE	TRUE	TRUE	TRUE	FALSE	1	ANK2_WH	2.1	0.91
ANK2	GAP43	TRUE	TRUE	NA	FALSE	FALSE	1	ANK2_WH	2.1	1.64
ANK2	IGF2BP1	TRUE	TRUE	NA	FALSE	FALSE	1	ANK2_WH	2.1	0.97
ANK2	L1CAM	TRUE	TRUE	NA	TRUE	FALSE	1	ANK2_WH	2.1	1.29
ANK2	SPTBN1	TRUE	TRUE	NA	TRUE	FALSE	2	ANK2_WH, ANK2_CNCR2	2.1, 13	2.01, 4.3
ARID1B	ARID1A	TRUE	TRUE	NA	TRUE	FALSE	2	ARID1B_CNCR1, ARID1B_CNCR2	8.5, 9.7	8.8, 9.1
ARID1B	ATXN2L	TRUE	TRUE	NA	TRUE	FALSE	1	ARID1B_CNCR1	8.5	3.9
ARID1B	DPYSL2	TRUE	NA	TRUE	FALSE	FALSE	2	ARID1B_CNCR1, ARID1B_CNCR2	8.5, 9.7	3.3, 3.5
ARID1B	SMARCB1	TRUE	TRUE	NA	TRUE	TRUE	2	ARID1B_CNCR1, ARID1B_CNCR2	8.5, 9.7	9.6, 6.8
ARID1B	SMARCC1	TRUE	TRUE	NA	TRUE	FALSE	2	ARID1B_CNCR1, ARID1B_CNCR2	8.5, 9.7	4.9, 6.4
ARID1B	SMARCC2	TRUE	TRUE	TRUE	TRUE	TRUE	3	ARID1B_CNCR1, ARID1B_CNCR1, ARID1B_CNCR2	8.5, 8.5, 9.7	13.1, 4.9, 13.2
CHD8	ELAVL2	TRUE	TRUE	NA	FALSE	FALSE	2	CHD8_CNCR1, CHD8_CNCR2	3.4, 9.8	2.8, 2.0
CHD8	IGF2BP1	TRUE	TRUE	NA	FALSE	FALSE	1	CHD8_CNCR1	3.4	3.3
CHD8	IGF2BP2	TRUE	TRUE	NA	FALSE	FALSE	2	CHD8_CNCR1, CHD8_CNCR2	3.4, 9.8	1.7, 2.4
CHD8	IGF2BP3	TRUE	TRUE	NA	FALSE	FALSE	2	CHD8_CNCR1, CHD8_CNCR2	3.4, 9.8	2.3, 2.1
CHD8	PHB2	FALSE	FALSE	NA	FALSE	FALSE	2	CHD8_CNCR1, CHD8_CNCR2	3.4, 9.8	6.0, 7.6
CTNNB1	CDH11	TRUE	TRUE	NA	TRUE	FALSE	2	CTNNB1_CNCR1, CTNNB1_CNCR2	7.2, 9	10.3, 9.8
CTNNB1	CTNNA2	TRUE	TRUE	NA	TRUE	TRUE	2	CTNNB1_CNCR1, CTNNB1_CNCR2	7.2, 9	10.1, 18.1
CTNNB1	IGSF3	TRUE	TRUE	NA	FALSE	FALSE	2	CTNNB1_CNCR1, CTNNB1_CNCR2	7.2, 9	6.6, 8.0
CTNNB1	S100A8	TRUE	TRUE	NA	FALSE	FALSE	1	CTNNB1_CNCR2	9	2.0
DYRK1A	DCAF7	TRUE	TRUE	TRUE	TRUE	TRUE	1	DYRK1A_Broad	0.84	0.97
DYRK1A	ELAVL2	TRUE	TRUE	TRUE	FALSE	FALSE	1	DYRK1A_Broad	0.84	0.86
DYRK1A	ELAVL3	TRUE	TRUE	TRUE	FALSE	FALSE	1	DYRK1A_Broad	0.84	0.86
DYRK1A	FAM53C	FALSE	FALSE	NA	TRUE	TRUE	1	DYRK1A_Broad	0.84	1.96
DYRK1A	FMR1	TRUE	TRUE	TRUE	FALSE	FALSE	1	DYRK1A_Broad	0.84	0.74
DYRK1A	HNRNPA2B1	TRUE	TRUE	NA	FALSE	FALSE	1	DYRK1A_Broad	0.84	1.23
DYRK1A	IGF2BP1	TRUE	TRUE	TRUE	FALSE	FALSE	1	DYRK1A_Broad	0.84	1.09
DYRK1A	IGF2BP2	TRUE	TRUE	TRUE	FALSE	FALSE	1	DYRK1A_Broad	0.84	0.96
DYRK1A	IGF2BP3	TRUE	TRUE	TRUE	FALSE	FALSE	1	DYRK1A_Broad	0.84	0.88
DYRK1A	SATB1	FALSE	NA	FALSE	FALSE	FALSE	1	DYRK1A_Broad	0.84	1.31
DYRK1A	TARDBP	TRUE	TRUE	NA	FALSE	FALSE	1	DYRK1A_Broad	0.84	0.66
DYRK1A	TRIP12	TRUE	NA	TRUE	FALSE	FALSE	1	DYRK1A_Broad	0.84	0.60
DYRK1A	ZMYND8	TRUE	NA	TRUE	FALSE	FALSE	1	DYRK1A_Broad	0.84	0.99
GIGYF1	DYNC1H1	TRUE	NA	TRUE	FALSE	FALSE	1	GIGYF1_CNCR2	4.7	12.7
GIGYF1	MAP1B	TRUE	TRUE	NA	FALSE	FALSE	1	GIGYF1_CNCR2	4.7	2.1
GIGYF1	SMARCC2	TRUE	TRUE	TRUE	FALSE	FALSE	1	GIGYF1_CNCR2	4.7	7.0
MED13L	ADD1	TRUE	TRUE	NA	FALSE	FALSE	1	MED13L_CNCR1	3.2	3.4
MED13L	ADD3	TRUE	TRUE	NA	FALSE	FALSE	1	MED13L_CNCR1	3.2	5.3
MED13L	MED1	TRUE	TRUE	NA	TRUE	TRUE	1	MED13L_CNCR1	3.2	5.9
MED13L	MED14	TRUE	TRUE	NA	TRUE	FALSE	1	MED13L_CNCR1	3.2	7.8
MED13L	MED4	TRUE	TRUE	NA	TRUE	TRUE	1	MED13L_CNCR1	3.2	5.2
PTEN	AKAP8L	TRUE	TRUE	NA	FALSE	FALSE	2	PTEN_WH1, PTEN_WH2	2.6, 2.9	1.88, 1.8
SCN2A	CALM2	TRUE	TRUE	NA	FALSE	FALSE	2	SCN2A_Broad, SCN2A_WH	2.1, 1.9	0.98, 1.64
SCN2A	ELAVL2	TRUE	TRUE	NA	FALSE	FALSE	1	SCN2A_Broad	2.1	1.01
SCN2A	ELAVL3	TRUE	NA	TRUE	FALSE	FALSE	2	SCN2A_Broad, SCN2A_WH	2.1, 1.9	1.04, 0.54
SCN2A	IGF2BP1	TRUE	TRUE	NA	FALSE	FALSE	1	SCN2A_Broad	2.1	1.09
SCN2A	IGF2BP2	TRUE	TRUE	NA	FALSE	FALSE	1	SCN2A_Broad	2.1	1.05
SCN2A	IGF2BP3	TRUE	TRUE	NA	FALSE	FALSE	2	SCN2A_Broad, SCN2A_WH	2.1, 1.9	1.11, 0.71
SCN2A	SCN3A	TRUE	TRUE	NA	TRUE	FALSE	1	SCN2A_Broad	2.1	1.99
SCN2A	SCN9A	TRUE	TRUE	NA	FALSE	FALSE	1	SCN2A_Broad	2.1	2.62
SHANK3	BLOC1S2	FALSE	FALSE	NA	FALSE	FALSE	2	SHANK3_Broad, SHANK3_CNCR1	1.2, 2.4	1.58, 5.8
SHANK3	BORCS5	TRUE	TRUE	NA	FALSE	FALSE	3	SHANK3_Broad, SHANK3_WH, SHANK3_CNCR1	1.2, 0.51, 2.4	1.47, 1.57, 7.7
SHANK3	DPYSL2	TRUE	NA	TRUE	FALSE	FALSE	3	SHANK3_Broad, SHANK3_WH, SHANK3_CNCR1	1.2, 0.51, 2.4	0.79, 0.59, 2.1
SHANK3	EIF3G	FALSE	NA	FALSE	FALSE	FALSE	2	SHANK3_Broad, SHANK3_CNCR1	1.2, 2.4	0.97, 9.3
SHANK3	ELAVL2	TRUE	TRUE	NA	FALSE	FALSE	1	SHANK3_Broad	1.2	0.39
SHANK3	ERC1	FALSE	FALSE	NA	FALSE	FALSE	1	SHANK3_Broad	1.2	0.50
SHANK3	IGF2BP1	TRUE	TRUE	NA	FALSE	FALSE	2	SHANK3_Broad, SHANK3_CNCR1	1.2, 2.4	0.51, 3.0
SHANK3	IGF2BP2	TRUE	TRUE	NA	FALSE	FALSE	2	SHANK3_Broad, SHANK3_WH	1.2, 0.51	0.46, 0.89
SHANK3	LRRC8D	TRUE	TRUE	NA	FALSE	FALSE	1	SHANK3_Broad	1.2	1.16
SHANK3	MAP1A	FALSE	NA	FALSE	FALSE	FALSE	1	SHANK3_CNCR1	2.4	4.0
SYNGAP1	CHD4	FALSE	FALSE	NA	FALSE	FALSE	1	SYNGAP1_WH1	1.6	1.23
SYNGAP1	CNTNAP1	TRUE	TRUE	NA	FALSE	FALSE	2	SYNGAP1_WH2, SYNGAP1_CNCR2	0.34, 3.6	1.50, 10.8
SYNGAP1	ELAVL2	TRUE	TRUE	NA	FALSE	FALSE	1	SYNGAP1_WH1	1.6	1.02
SYNGAP1	ELAVL3	TRUE	NA	TRUE	FALSE	FALSE	2	SYNGAP1_WH1, SYNGAP1_WH2	1.6, 0.34	1.14, 0.54
SYNGAP1	IGF2BP1	TRUE	TRUE	NA	FALSE	FALSE	1	SYNGAP1_WH2	0.34	0.95
SYNGAP1	IGF2BP2	TRUE	TRUE	NA	FALSE	FALSE	1	SYNGAP1_WH1	1.6	0.63
SYNGAP1	IGF2BP3	TRUE	TRUE	NA	FALSE	FALSE	2	SYNGAP1_WH2, SYNGAP1_CNCR2	0.34, 3.6	1.31, 2.4
SYNGAP1	ISL1	TRUE	TRUE	NA	FALSE	FALSE	1	SYNGAP1_WH1	1.6	0.98
SYNGAP1	LDB1	TRUE	TRUE	TRUE	FALSE	FALSE	2	SYNGAP1_WH1, SYNGAP1_WH2	1.6, 0.34	2.52, 1.43
SYNGAP1	RAB11A	TRUE	TRUE	NA	FALSE	FALSE	1	SYNGAP1_WH1	1.6	0.31
SYNGAP1	SMARCC2	TRUE	TRUE	FALSE	FALSE	FALSE	1	SYNGAP1_CNCR2	3.6	4.8
TLK2	CNTNAP1	TRUE	TRUE	NA	FALSE	FALSE	1	TLK2_CNCR2	6.4	5.8
TLK2	ELAVL2	TRUE	TRUE	NA	FALSE	FALSE	2	TLK2_CNCR1, TLK2_CNCR2	9.2, 6.4	2.1, 2.0
TLK2	IGF2BP1	TRUE	TRUE	NA	FALSE	FALSE	2	TLK2_WH, TLK2_CNCR1	1.8, 9.2	1.26, 2.9
TLK2	IGF2BP3	TRUE	TRUE	NA	FALSE	FALSE	1	TLK2_WH	1.8	1.22
TLK2	SMARCC2	TRUE	TRUE	TRUE	FALSE	FALSE	1	TLK2_CNCR1	9.2	3.1

### Sheet: Forward_IPs
Bait	Interactor	Antibody for Bait (IP)	Antibody for Interactor (WB)	WB worked?	Interaction detected?
ADNP	DLST	Bethyl A300-104A	CST: 11954	yes	no		Total number of tested interactions (WB worked)	71/71
	CBX3		Abcam: ab213167	yes	yes		Total number of validated interactions (Interaction detected)	65/71
ANK2	C3	Santa Cruz sc-365757	Abcam: ab97462	yes	yes
	CACNA2D1 (CACNA2D)		Abcam: ab2864	yes	yes		Validation rate	0.915493
	GAP43		Abcam: ab75810	yes	yes
	DYNC1H1		Bethyl: A304-720A	yes	yes
	L1CAM		Abcam: ab208155	yes	yes
	ACTB (B-actin)		Abcam: ab8227	yes	yes
	SPTBN1		Abcam: ab72239	yes	yes
	IGF2BP1		PTG: 22803-1-AP	yes	yes
ARID1B	ARID1A	Bethyl A301-046A	CST: 12354S	yes	yes
	SMARCC2		CST: 12760S	yes	yes
	SMARCB1		CST: 91735S	yes	yes
	SMARCC1		CST: 11956	yes	yes
	ATXN2L (ATAXN2L)		PTG: 24822-1-AP	yes	yes
CHD8	ELAVL2	Abcam ab84527	PTG: 14008-1-AP	yes	yes
	PHB2		CST: 14085	yes	no
	IGF2BP1		PTG: 22803-1-AP	yes	yes
	IGF2BP3		Bethyl: A303-426A	yes	yes
	IGF2BP2		Abcam: ab124930	yes	yes
CTNNB1	CDH11	Cell Signaling 8480	Invitrogen: 32-1700	yes	yes
	CTNNA2		Sigma: C2081	yes	yes
	IGSF3		Abcam: ab97704	yes	yes
	S100A8		Abcam: ab92331	yes	yes
DYRK1A	FMR1 (FMRP)	Abcam ab69811	Abcam: ab17722	yes	yes
	FAM53C		Abacam: ab105679	yes	no
	ELAVL2		PTG: 14008-1-AP	yes	yes
	ELAVL3		ABclonal: A6091	yes	yes
	IGF2BP1		PTG: 22803-1-AP	yes	yes
	IGF2BP2		Abcam: ab124930	yes	yes
	IGF2BP3		Bethyl: A303-426A	yes	yes
	DCAF7		Abcam: ab138490	yes	yes
	TARDBP		Abcam: ab41881	yes	yes
	HNRNPA2B1 (HNRPA2B1)		Abcam: ab6102	yes	yes
GIGYF1	MAP1B	Abcam ab177509	Abcam: ab224115	yes	yes
	SMARCC2		CST: 12760S	yes	yes
MED13L	MED1	Bethyl A302-420A	Bethyl: A300-793A	yes	yes
	MED4		Abcam: ab129170	yes	yes
	MED14		Abcam: ab72141	yes	yes
	ADD1		Abcam: ab51130	yes	yes
	ADD3		PTG: 17585-1-AP	yes	yes
PTEN	AKAP8L	Cell Signaling 9188	Bethyl: A301-366A	yes	yes
SHANK3	BORCS5	Bethyl A304-178A	PTG: 17169-1-AP	yes	yes
	BLOC1S2 (CEAP)		Abcam: ab174929	yes	no
	LRRC8D		PTG: 11537-1-AP	yes	yes
	ERC1 (ERC)		CST: 2884S	yes	no
	IGF2BP1		PTG: 22803-1-AP	yes	yes
	ELAVL2		PTG: 14008-1-AP	yes	yes
	IGF2BP2		Abcam: ab124930	yes	yes
SCN2A	SCN3A	Millipore Sigma MABN1586	Abcam: ab65164	yes	yes
	SCN9A		Abcam: ab65167	yes	yes
	CALM2 (CALM1/2/3)		Abcam: ab45689	yes	yes
	IGF2BP1		PTG: 22803-1-AP	yes	yes
	ELAVL2		PTG: 14008-1-AP	yes	yes
	IGF2BP3		Bethyl: A303-426A	yes	yes
	IGF2BP2		Abcam: ab124930	yes	yes
SYNGAP1	CHD4	Cell Signaling 5539	Abcam: ab70469	yes	no
	ISL1		Abcam: ab109517	yes	yes
	RAB11A		Abcam: ab128913	yes	yes
	IGF2BP1		PTG: 22803-1-AP	yes	yes
	ELAVL2		PTG: 14008-1-AP	yes	yes
	IGF2BP3		Bethyl: A303-426A	yes	yes
	IGF2BP2		Abcam: ab124930	yes	yes
	SMARCC2		CST: 12760S	yes	yes
	LDB1		Novus: NBP1-77832	yes	yes
	CNTNAP1		Abcam: ab34151	yes	yes
TLK2	ELAVL2	Bethyl A301-257A	PTG: 14008-1-AP	yes	yes
	CNTNAP1		Abcam: ab34151	yes	yes
	IGF2BP1		PTG: 22803-1-AP	yes	yes
	IGF2BP3		Bethyl: A303-426A	yes	yes
	SMARCC2		CST: 12760S	yes	yes
Satterstrom et al. genes with FDR ≤ 0.1

### Sheet: Reverse_IPs
Bait	Interactor	Antibody for Bait (IP)	Antibody for Interactor (WB)	IP worked?	WB worked?	Interaction detected?
IGF2BP1	DYRK1A	Proteintech, 22803-1-AP	Abcam: ab69811	yes	yes	yes		Total number of tested baits (IP worked)	23/23
IGF2BP2		Abcam: ab124930		yes	yes	yes		Total number of tested interactions (WB worked)	23/23
FMR1 (FMRP)		Abcam, ab17722		yes	yes	yes		Total number of validated interactions (interaction detected)	19/23
IGF2BP3		Bethyl, A303-426A		yes	yes	yes
TRIP12		Bethyl, A301-814A		yes	yes	yes		Validation rate	0.826087
SATB1		Abcam, ab70004		yes	yes	no
ZMYND8		Cell Signaling, 97845S		yes	yes	yes
ELAVL3		Abclonal, A6091		yes	yes	yes
DCAF7		Abcam, ab138490		yes	yes	yes
ELAVL2		Proteintech, 14008-1-AP		yes	yes	yes
DPYSL2 (CRMP2)	SHANK3	Abcam, ab129082	Bethyl: A304-178A	yes	yes	yes
MAP1A (MAP1)		Bethyl, A301-445A		yes	yes	no
EIF3G		Bethyl, A301-757A		yes	yes	no
LDB1	SYNGAP1	Novus, NBP1-77832	Cel Signaling: 5539	yes	yes	yes
ELAVL3		Abclonal, A6091		yes	yes	yes
SMARCC2		Cell Signaling, 12760S		yes	yes	no
SMARCC2	GIGYF1	Cell Signaling, 12760S	Abcam: ab177509	yes	yes	yes
DYNC1H1		Bethyl, A304-720A		yes	yes	yes
DYNC1H1	ANK2	Bethyl, A304-720A	Santa Cruz: sc-365757	yes	yes	yes
SMARCC2	ARID1B	Cell Signaling, 12760S	Bethyl: A301-046A	yes	yes	yes
DPYSL2 (CRMP2)		Abcam, ab129082		yes	yes	yes
ELAVL3	SCN2A	Abclonal, A6091	Millipore Sigma: MABN1586	yes	yes	yes
SMARCC2	TLK2	Cell Signaling, 12760S	Bethyl: A301-257A	yes	yes	yes
Satterstrom et al. genes with FDR ≤ 0.1
