## Supplementary Tables for "Interaction studies of risk proteins in human induced neurons reveal convergent biology and novel mechanisms underlying autism spectrum disorders": ASD_Supp_Table_8.xlsx

### Sheet: Overview
Supplementary Table 8. Enrichment analyses for the IGF2BP1-3 targets.
Sheet descriptions:
Sheet	Description
ASD_genes	Overlap enrichment between IGF2BP1-3 targets (Huang et al.) and ASD risk genes (FDR ≤ 0.1 in Satterstrom et al.)
MAGMA	Common variant risk enrichment of IGF2BP1-3 targets derived using ASD GWAS data (Grove et al.) and MAGMA
PPI_networks	Overlap enrichment between IGF2BP1-3 targets and the ASD PPI network or index protein-specific sub-networks
ASD_genes column descriptions:
Column	Description
TargetList	Inidividual (IGF2BP1, IGF2BP2, IGF2BP3) or combined target list (IGF2BP1-3)
PopCount	Number of genes in the 'population' (all autosomal genes in Table S2 of Satterstrom et al.)
AsdCount	Number of ASD risk genes
TargetCount	Number of target genes
OverlapCount	Number of genes in the Asd-Target overlap
P	One-tailed hypergeometric P-value indicating significance of the overlap
OverlapBaits	List of index genes in the overlap
OverlapGenes	List of genes in the overlap
MAGMA column descriptions:
Column	Description
TargetList	Inidividual (IGF2BP1, IGF2BP2, IGF2BP3) or combined target list (IGF2BP1-3)
NTOTAL	Number of genes included for analysis
NGENES	Number of genes in the gene set (target genes)
BETA	Enrichment coefficient (Regression coefficient in MAGMA gene set analysis model)
SE	Standard error of BETA
P	P-value of BETA
PPI_networks column descriptions:
Column	Description
Network	Combined PPI network or index protein-specific sub-network
TargetList	Inidividual (IGF2BP1, IGF2BP2, IGF2BP3) or combined target list (IGF2BP1-3)
PopCount	Number of genes in the 'population' (interactors or non-interactors in the network)
IntCount	Number of interactors in the network
TargetCount	Number of target genes
OverlapCount	Number of genes in the Int-Target overlap
P	One-tailed hypergeometric P-value indicating significance of the overlap
OverlapGenes	List of genes in the overlap

### Sheet: ASD_genes
TargetList	PopCount	AsdCount	TargetCount	OverlapCount	P	OverlapBaits	OverlapGenes
IGF2BP1	17484	102	3442	48	3.78725e-10	ADNP,ARID1B,CHD8,CTNNB1,MED13L,PTEN,TLK2	ADNP,ANKRD11,AP2S1,ARID1B,BCL11A,CACNA2D3,CHD8,CREBBP,CTNNB1,DYNC1H1,EIF3G,FOXP1,FOXP2,GABRB3,GNAI1,HDLBP,KIAA0232,KMT2C,KMT2E,LDB1,MBD5,MED13L,NACC1,NSD1,PHF12,PHF21A,POGZ,PPP1R9B,PPP2R5D,PPP5C,PRR12,PTEN,PTK7,RAI1,SATB1,SETD5,SIN3A,SKI,SRPR,TAOK1,TBL1XR1,TCF20,TCF7L2,TLK2,TRAF7,TRIP12,VEZF1,WAC
IGF2BP2	17484	102	2960	38	6.75182e-07	ARID1B,CHD8,CTNNB1,MED13L,PTEN	ANKRD11,AP2S1,ARID1B,BCL11A,CHD8,CREBBP,CTNNB1,DYNC1H1,FOXP1,FOXP2,HDLBP,KIAA0232,KMT2C,KMT2E,LDB1,MBD5,MED13L,NACC1,NR3C2,PHF12,PHF21A,POGZ,PPP2R5D,PTEN,RAI1,RFX3,SATB1,SETD5,SIN3A,SKI,SRPR,TBL1XR1,TCF20,TCF7L2,TRAF7,TRIP12,VEZF1,WAC
IGF2BP3	17484	102	3621	41	5.50248e-06	ADNP,ANK2,CHD8,CTNNB1,GIGYF1,MED13L	ADNP,ANK2,ANKRD11,ASXL3,BCL11A,CHD8,CREBBP,CTNNB1,DYNC1H1,FOXP2,GIGYF1,HDLBP,KIAA0232,KMT2C,KMT2E,LDB1,MAP1A,MED13L,NACC1,NR3C2,PHF12,PHF2,PHF21A,POGZ,PPP1R9B,PPP2R5D,PPP5C,PRR12,RAI1,SETD5,SIN3A,SRPR,STXBP1,TAOK1,TBL1XR1,TCF20,TM9SF4,TRAF7,TRIP12,UBR1,WAC
IGF2BP1-3	17484	102	4802	58	3.85816e-10	ADNP,ANK2,ARID1B,CHD8,CTNNB1,GIGYF1,MED13L,PTEN,TLK2	ADNP,ANK2,ANKRD11,AP2S1,ARID1B,ASXL3,BCL11A,CACNA2D3,CHD8,CREBBP,CTNNB1,DYNC1H1,EIF3G,FOXP1,FOXP2,GABRB3,GIGYF1,GNAI1,HDLBP,KIAA0232,KMT2C,KMT2E,LDB1,MAP1A,MBD5,MED13L,NACC1,NR3C2,NSD1,PHF12,PHF2,PHF21A,POGZ,PPP1R9B,PPP2R5D,PPP5C,PRR12,PTEN,PTK7,RAI1,RFX3,SATB1,SETD5,SIN3A,SKI,SRPR,STXBP1,TAOK1,TBL1XR1,TCF20,TCF7L2,TLK2,TM9SF4,TRAF7,TRIP12,UBR1,VEZF1,WAC

### Sheet: MAGMA
TargetList	NTOTAL	NGENES	BETA	SE	P
IGF2BP1	18290	3501	0.038647	0.016654	0.010163
IGF2BP2	18290	3005	0.046014	0.017675	0.0046222
IGF2BP3	18290	3674	0.049508	0.016171	0.0011031
IGF2BP1-3	18288	4885	0.044399	0.014824	0.0013747

### Sheet: PPI_networks
Dataset	TargetList	PopCount	IntCount	TargetCount	OverlapCount	P	OverlapGenes
COMBINED	IGF2BP1	3261	1021	1186	481	9.1708e-18	ACIN1,ACOT7,ACTB,ACTG1,ACTL6A,ACVR1B,ADAR,ADD2,ADD3,AGAP1,AGO2,AKAP1,AKAP12,ANAPC5,ANAPC7,AP2A2,AP2B1,AP2M1,AP2S1,AP3B1,APC,APLP2,ARF1,ARF4,ARF6,ARID1A,ARPC2,ASH2L,ATF2,ATN1,ATP11A,ATP2B1,ATP6V0A1,ATP6V1A,ATP6V1D,ATP6V1F,ATXN2L,BANF1,BCAS2,BCLAF1,BDP1,BLOC1S2,BTBD10,BUB3,C17orf80,CALM2,CAMSAP1,CAMSAP2,CAPRIN1,CAPZA1,CBLL1,CBX3,CCT5,CCT7,CDC23,CDC42BPA,CDH2,CEP170,CFL1,CHCHD3,CHD1,CHD4,CHERP,CHMP1…
COMBINED	IGF2BP2	3261	1021	1039	421	1.13362e-14	ACIN1,ACOT7,ACTB,ACTG1,ACTL6A,ACVR1B,ADAR,ADD1,ADD2,AGAP1,AGAP3,AGO2,AKAP1,AKAP12,ANAPC2,ANAPC5,AP2A2,AP2B1,AP2M1,AP2S1,AP3B1,APC,APLP2,ARF1,ARF4,ARF6,ARHGEF2,ARID1A,ATF2,ATN1,ATP11A,ATP11C,ATP2B1,ATP6V1A,ATXN2L,B2M,BANF1,BCKDHA,BCL2L2,BCLAF1,BTBD10,BUB3,C17orf80,CACNA2D1,CAMSAP1,CAPRIN1,CBLL1,CBX3,CCNC,CCT5,CCT7,CDC16,CDC23,CDC42BPA,CDH2,CELSR1,CEP170,CFL1,CHCHD3,CHD1,CHD4,CHERP,CHMP1A,CHMP2B,CH…
COMBINED	IGF2BP3	3261	1021	1224	485	2.13184e-15	ABCC8,ACIN1,ACOT7,ACTB,ACTG1,ACTL6A,ACVR1B,ADAR,ADD1,ADD2,AGAP1,AGAP3,AKAP1,ALS2,ANAPC1,ANAPC2,ANAPC5,ANAPC7,AP2A1,AP2A2,AP2B1,AP2M1,AP3B1,APC,APLP2,ARF1,ARF4,ARF6,ARID1A,ARL8A,ARPC2,ATF2,ATN1,ATP11A,ATP11C,ATP2B1,ATP6V1A,ATP6V1D,ATXN2L,B2M,BANF1,BCAS2,BCKDHA,BCLAF1,BDP1,BLOC1S2,BRD1,BUB3,C17orf80,CALM2,CAMSAP1,CAMSAP2,CAPRIN1,CAPZA1,CBLL1,CBX3,CCDC124,CCT5,CCT7,CDC23,CDC42BPA,CDH2,CFL1,CHCHD3,CH…
COMBINED	IGF2BP1-3	3261	1021	1505	583	1.73405e-17	ABCC8,ACIN1,ACOT7,ACTB,ACTG1,ACTL6A,ACVR1B,ADAR,ADD1,ADD2,ADD3,AGAP1,AGAP3,AGO2,AKAP1,AKAP12,ALS2,ANAPC1,ANAPC2,ANAPC5,ANAPC7,AP2A1,AP2A2,AP2B1,AP2M1,AP2S1,AP3B1,APC,APLP2,ARF1,ARF4,ARF6,ARHGEF2,ARID1A,ARL8A,ARPC2,ASH2L,ATF2,ATN1,ATP11A,ATP11C,ATP2B1,ATP6V0A1,ATP6V1A,ATP6V1D,ATP6V1F,ATXN2L,B2M,BANF1,BCAS2,BCKDHA,BCL2L2,BCLAF1,BDP1,BLOC1S2,BRD1,BTBD10,BUB3,C17orf80,CACNA2D1,CALM2,CAMSAP1,CAMSAP2,C…
ADNP	IGF2BP1	1305	12	621	5	0.7572	CBX3,RAB3GAP1,RRBP1,SEC24C,TRA2A
ADNP	IGF2BP2	1305	12	553	6	0.398962	CBX3,MAPRE2,RAB3GAP1,RRBP1,SEC24C,TRA2A
ADNP	IGF2BP3	1305	12	627	6	0.559309	CBX3,PML,RAB3GAP1,RRBP1,SEC24C,TRA2A
ADNP	IGF2BP1-3	1305	12	743	7	0.581746	CBX3,MAPRE2,PML,RAB3GAP1,RRBP1,SEC24C,TRA2A
ANK2	IGF2BP1	1719	108	767	56	0.0722026	ACTB,CALM2,CAPZA1,CKAP4,DAPK1,DYNC1H1,EEF1A1,ENO1,EPB41L3,FSCN1,GNAQ,GNAS,GNB1,HNRNPM,HP1BP3,HSP90AB1,HSPA5,HSPA8,IGF2BP1,JUP,MACF1,MAP1B,MOCS2,MPRIP,MYH10,MYH9,NCL,NEFL,NONO,NPM1,PGAM5,PPIA,PRDX1,PRPF8,RAC1,RFC1,RPL10A,RPL14,RPL18,RPL18A,RPL27,RPL6,RPUSD3,RRBP1,SF3B1,SNX9,SPTAN1,SPTBN1,SYNCRIP,TANC2,TUBA1A,VDAC2,VIM,YWHAE,YWHAQ,YWHAZ
ANK2	IGF2BP2	1719	108	689	49	0.145346	ACTB,ADD1,CACNA2D1,CKAP4,CYTH3,DAPK1,DYNC1H1,EEF1A1,ENO1,EPB41L3,FMNL2,FSCN1,GNAQ,GNAS,GNB1,HNRNPM,HP1BP3,HSP90AB1,HSPA8,MAP1B,MPRIP,MYH10,MYH9,NCL,NONO,NPM1,PGAM5,PPIA,PRDX1,PRPF8,RABL6,RAC1,RFC1,RPL10A,RPL14,RPL18,RPL27,RPL6,RPUSD3,RRBP1,SF3B1,SPTBN1,SYNCRIP,TANC2,TUBA1A,VDAC2,VIM,YWHAE,YWHAQ
ANK2	IGF2BP3	1719	108	786	58	0.0528875	ACTB,ADD1,CALM2,CAPZA1,CKAP4,CYTH3,DAPK1,DBN1,DYNC1H1,EEF1A1,ENO1,EPB41L3,FSCN1,GABARAPL2,GNAQ,GNAS,GNB1,HNRNPM,HP1BP3,HSP90AB1,HSPA5,HSPA8,IGF2BP1,MACF1,MAP1B,MOCS2,MYH10,MYH9,MYO1B,NCL,NONO,NPM1,PPIA,PPP1CA,PRDX1,PRPF8,RABL6,RAC1,RFC1,RPL14,RPL18,RPL27,RPL34,RPL6,RPUSD3,RRBP1,SF3B1,SNX9,SPTAN1,SPTBN1,SPTBN2,SYNCRIP,TANC2,TUBA1A,VDAC2,VIM,YWHAE,YWHAQ
ANK2	IGF2BP1-3	1719	108	933	67	0.0572776	ACTB,ADD1,CACNA2D1,CALM2,CAPZA1,CKAP4,CYTH3,DAPK1,DBN1,DYNC1H1,EEF1A1,ENO1,EPB41L3,FMNL2,FSCN1,GABARAPL2,GNAQ,GNAS,GNB1,HNRNPM,HP1BP3,HSP90AB1,HSPA5,HSPA8,IGF2BP1,JUP,MACF1,MAP1B,MOCS2,MPRIP,MYH10,MYH9,MYO1B,NCL,NEFL,NONO,NPM1,PGAM5,PPIA,PPP1CA,PRDX1,PRPF8,RABL6,RAC1,RFC1,RPL10A,RPL14,RPL18,RPL18A,RPL27,RPL34,RPL6,RPUSD3,RRBP1,SF3B1,SNX9,SPTAN1,SPTBN1,SPTBN2,SYNCRIP,TANC2,TUBA1A,VDAC2,VIM,YWHAE,Y…
ARID1B	IGF2BP1	1573	45	713	26	0.0608275	ACTL6A,ARID1A,ATXN2L,BUB3,CAMSAP2,CHERP,CYFIP2,DNAJB1,DPYSL3,FUS,HNRNPA1,PABPC1,RPL13,RPL6,SF3A1,SF3B1,SF3B2,SF3B3,SMARCA4,SMARCB1,SMARCC1,SMARCD1,SMARCE1,TFG,U2SURP,ZNF207
ARID1B	IGF2BP2	1573	45	633	23	0.0887106	ACTL6A,ARID1A,ATXN2L,BUB3,CHERP,CYFIP2,DPF2,DPYSL3,FUS,HNRNPA1,NLGN1,PABPC1,RPL13,RPL6,SF3A1,SF3B1,SF3B2,SMARCC1,SMARCD1,SMARCE1,TFG,U2SURP,ZNF207
ARID1B	IGF2BP3	1573	45	728	28	0.0214695	ACTL6A,ARID1A,ATXN2L,BUB3,CAMSAP2,CHERP,CRMP1,CYFIP2,DPF2,FUS,HNRNPA1,PABPC1,RBM5,RPL13,RPL6,SF3A1,SF3B1,SF3B2,SF3B3,SMARCA2,SMARCA4,SMARCB1,SMARCC1,SMARCD1,SMARCE1,TFG,U2SURP,ZNF207
ARID1B	IGF2BP1-3	1573	45	862	31	0.0365567	ACTL6A,ARID1A,ATXN2L,BUB3,CAMSAP2,CHERP,CRMP1,CYFIP2,DNAJB1,DPF2,DPYSL3,FUS,HNRNPA1,NLGN1,PABPC1,RBM5,RPL13,RPL6,SF3A1,SF3B1,SF3B2,SF3B3,SMARCA2,SMARCA4,SMARCB1,SMARCC1,SMARCD1,SMARCE1,TFG,U2SURP,ZNF207
CHD8	IGF2BP1	1573	83	713	51	0.00178604	AP3B1,COPA,CTR9,DLD,EIF4G1,EML4,EPB41L3,HNRNPA1,HNRNPA2B1,HNRNPA3,HNRNPC,HNRNPD,HNRNPH1,HNRNPK,HNRNPL,HNRNPM,HNRNPR,HNRNPUL1,IGF2BP1,IGF2BP2,IGF2BP3,ILF2,ILF3,MATR3,MCU,NCL,NDEL1,NPM1,PABPC1,PAF1,PHB,PHB2,PNN,RAB3GAP1,RALY,RPL14,RPL4,RPL6,RRBP1,SEC24C,SERBP1,SRP14,SYNCRIP,TRA2A,U2AF2,YWHAB,YWHAE,YWHAG,YWHAH,YWHAQ,YWHAZ
CHD8	IGF2BP2	1573	83	633	45	0.00571753	AP3B1,COPA,DLD,EIF4G1,EML4,EPB41L3,HNRNPA1,HNRNPA2B1,HNRNPA3,HNRNPC,HNRNPD,HNRNPH1,HNRNPK,HNRNPL,HNRNPM,HNRNPR,HNRNPUL1,IGF2BP2,ILF3,MATR3,MCU,NCL,NDEL1,NPM1,PABPC1,PHB,PHB2,PNN,RAB3GAP1,RALY,RPL14,RPL4,RPL6,RRBP1,SEC24C,SERBP1,SRP14,SYNCRIP,TRA2A,U2AF2,YWHAB,YWHAE,YWHAG,YWHAH,YWHAQ
CHD8	IGF2BP3	1573	83	727	51	0.00302006	ANK2,AP3B1,COPA,DLD,EIF4G1,EML4,EPB41L3,HNRNPA1,HNRNPA2B1,HNRNPA3,HNRNPC,HNRNPD,HNRNPH1,HNRNPK,HNRNPL,HNRNPM,HNRNPR,HNRNPUL1,HSPA12A,IGF2BP1,IGF2BP2,IGF2BP3,ILF2,ILF3,MATR3,NCL,NDEL1,NPM1,PABPC1,PHB,PHB2,PNN,RAB3GAP1,RALY,RPL14,RPL4,RPL6,RRBP1,SEC24C,SERBP1,SHTN1,SRP14,SYNCRIP,TP53I11,TRA2A,U2AF2,YWHAB,YWHAE,YWHAG,YWHAH,YWHAQ
CHD8	IGF2BP1-3	1573	83	862	55	0.0197059	ANK2,AP3B1,COPA,CTR9,DLD,EIF4G1,EML4,EPB41L3,HNRNPA1,HNRNPA2B1,HNRNPA3,HNRNPC,HNRNPD,HNRNPH1,HNRNPK,HNRNPL,HNRNPM,HNRNPR,HNRNPUL1,HSPA12A,IGF2BP1,IGF2BP2,IGF2BP3,ILF2,ILF3,MATR3,MCU,NCL,NDEL1,NPM1,PABPC1,PAF1,PHB,PHB2,PNN,RAB3GAP1,RALY,RPL14,RPL4,RPL6,RRBP1,SEC24C,SERBP1,SHTN1,SRP14,SYNCRIP,TP53I11,TRA2A,U2AF2,YWHAB,YWHAE,YWHAG,YWHAH,YWHAQ,YWHAZ
CTNNB1	IGF2BP1	1573	24	713	7	0.967075	APC,CDH2,CTNNA1,NUP153,PRRC2A,TFG,VCL
CTNNB1	IGF2BP2	1573	24	633	7	0.909721	APC,CDH2,CTNNA1,NUP153,PRRC2A,TFG,VCL
CTNNB1	IGF2BP3	1573	24	727	6	0.991088	APC,CDH2,NUP153,PRRC2A,TFG,VCL
CTNNB1	IGF2BP1-3	1573	24	862	7	0.997194	APC,CDH2,CTNNA1,NUP153,PRRC2A,TFG,VCL
DYRK1A	IGF2BP1	1782	604	744	314	2.71056e-10	ACIN1,ACOT7,ACTG1,ACVR1B,ADAR,ADD2,AGO2,AKAP12,ANAPC5,ANAPC7,AP2A2,AP2B1,AP2M1,AP2S1,APLP2,ARF1,ARF4,ARF6,ARPC2,ASH2L,ATF2,ATP11A,ATP6V0A1,ATXN2L,BANF1,BCAS2,BCLAF1,BDP1,C17orf80,CAMSAP1,CAPRIN1,CBLL1,CCT5,CCT7,CDC23,CEP170,CFL1,CHD1,CHD4,CHMP1A,CHMP3,CHMP4B,CIRBP,CKAP4,CKAP5,CKB,CLASP1,CLASP2,CLINT1,CLTC,CMAS,CNOT1,CNOT7,COPA,CPD,CPE,CSNK1E,CTBP1,DCAF7,DCP1A,DDX17,DDX3X,DDX5,DHX15,DHX30,DHX36,DH…
DYRK1A	IGF2BP2	1782	604	663	274	2.50736e-07	ACIN1,ACOT7,ACTG1,ACVR1B,ADAR,ADD2,AGO2,AKAP12,ANAPC2,ANAPC5,AP2A2,AP2B1,AP2M1,AP2S1,APLP2,ARF1,ARF4,ARF6,ATF2,ATP11A,ATP11C,ATXN2L,B2M,BANF1,BCL2L2,BCLAF1,C17orf80,CAMSAP1,CAPRIN1,CBLL1,CCT5,CCT7,CDC16,CDC23,CELSR1,CEP170,CFL1,CHD1,CHD4,CHMP1A,CHMP3,CHMP5,CIRBP,CKAP4,CKAP5,CKB,CLASP2,CLTC,CMAS,CNOT1,CNOT7,COPA,CPD,CPEB4,CRNKL1,CSNK1E,CTBP1,DCAF7,DCP1A,DDX1,DDX17,DDX3X,DDX5,DHX30,DHX9,DPYSL5,DYNL…
DYRK1A	IGF2BP3	1782	604	778	309	3.18829e-06	ACIN1,ACOT7,ACTG1,ACVR1B,ADAR,ADD2,ANAPC1,ANAPC2,ANAPC5,ANAPC7,AP2A1,AP2A2,AP2B1,AP2M1,APLP2,ARF1,ARF4,ARF6,ARL8A,ARPC2,ATF2,ATP11A,ATP11C,ATXN2L,B2M,BANF1,BCAS2,BCLAF1,BDP1,BRD1,C17orf80,CAMSAP1,CAPRIN1,CBLL1,CCT5,CCT7,CDC23,CFL1,CHD1,CHD4,CHMP1A,CHMP3,CHMP4B,CIRBP,CKAP4,CKAP5,CKB,CLASP1,CLASP2,CLINT1,CLTC,CMAS,CMTR1,CNOT1,COPA,CPE,CPEB4,CRNKL1,CSNK1E,CTBP1,DCAF7,DCP1A,DDX1,DDX17,DDX3X,DDX5,DHX3…
DYRK1A	IGF2BP1-3	1782	604	927	371	7.63687e-09	ACIN1,ACOT7,ACTG1,ACVR1B,ADAR,ADD2,AGO2,AKAP12,ANAPC1,ANAPC2,ANAPC5,ANAPC7,AP2A1,AP2A2,AP2B1,AP2M1,AP2S1,APLP2,ARF1,ARF4,ARF6,ARL8A,ARPC2,ASH2L,ATF2,ATP11A,ATP11C,ATP6V0A1,ATXN2L,B2M,BANF1,BCAS2,BCL2L2,BCLAF1,BDP1,BRD1,C17orf80,CAMSAP1,CAPRIN1,CBLL1,CCT5,CCT7,CDC16,CDC23,CELSR1,CEP170,CFL1,CHD1,CHD4,CHMP1A,CHMP3,CHMP4B,CHMP5,CIRBP,CKAP4,CKAP5,CKB,CLASP1,CLASP2,CLINT1,CLTC,CMAS,CMTR1,CNOT1,CNOT7,C…
GIGYF1	IGF2BP1	1026	36	503	10	0.997572	DUT,DYNC1H1,DYNC1LI2,HSD17B10,MAP1B,NDEL1,PAFAH1B3,SMARCA4,TXNRD1,WDR13
GIGYF1	IGF2BP2	1026	36	453	7	0.999603	DYNC1H1,DYNC1LI2,MAP1B,MMAA,NDEL1,PAFAH1B3,TXNRD1
GIGYF1	IGF2BP3	1026	36	511	13	0.968044	ANK2,DUT,DYNC1H1,DYNC1I2,DYNC1LI1,DYNC1LI2,ERC1,HSD17B10,MAP1B,MMAA,NDEL1,SMARCA4,TXNRD1
GIGYF1	IGF2BP1-3	1026	36	595	15	0.985297	ANK2,DUT,DYNC1H1,DYNC1I2,DYNC1LI1,DYNC1LI2,ERC1,HSD17B10,MAP1B,MMAA,NDEL1,PAFAH1B3,SMARCA4,TXNRD1,WDR13
MED13L	IGF2BP1	1305	45	621	18	0.883108	ADD3,AGAP1,CBX3,CDC42BPA,CEP170,DLAT,DLD,FTH1,HDAC2,KDM1A,MED14,MED20,MED27,MED28,PDHA1,PDHB,RUFY3,SSBP1
MED13L	IGF2BP2	1305	45	552	19	0.562227	ADD1,AGAP1,AGAP3,ARHGEF2,CBX3,CCNC,CDC42BPA,CEP170,DLAT,DLD,FTH1,HDAC2,KDM1A,MED14,MED28,PDHA1,RABL6,RUFY3,SSBP1
MED13L	IGF2BP3	1305	45	627	20	0.739617	ADD1,AGAP1,AGAP3,ALS2,CBX3,CDC42BPA,DLAT,DLD,FTH1,HDAC2,KDM1A,MED14,MED27,MED28,PDHA1,PDHB,RABL6,RUFY3,SSBP1,TP53BP1
MED13L	IGF2BP1-3	1305	45	743	25	0.636339	ADD1,ADD3,AGAP1,AGAP3,ALS2,ARHGEF2,CBX3,CCNC,CDC42BPA,CEP170,DLAT,DLD,FTH1,HDAC2,KDM1A,MED14,MED20,MED27,MED28,PDHA1,PDHB,RABL6,RUFY3,SSBP1,TP53BP1
PTEN	IGF2BP1	245	3	115	1	0.852232	HSP90AB1
PTEN	IGF2BP2	245	3	109	2	0.417345	HSP90AB1,LGALS3BP
PTEN	IGF2BP3	245	3	111	2	0.429511	HSP90AB1,LGALS3BP
PTEN	IGF2BP1-3	245	3	131	2	0.552171	HSP90AB1,LGALS3BP
SCN2A	IGF2BP1	928	58	362	25	0.298975	AKAP1,ATP2B1,CALM2,CLTC,DLAT,EPRS,FXR2,GNAI1,IARS,IGF2BP1,IGF2BP2,IGF2BP3,ILF3,ITM2C,KARS,NCKAP1,PABPC1,PABPC4,POLDIP3,PTPN14,PTPRS,RPL39,UBA52,VAPA,YBX1
SCN2A	IGF2BP2	928	58	321	20	0.558645	AKAP1,ATP2B1,CLTC,DLAT,EPRS,FXR2,IARS,IGF2BP2,ILF3,ITM2C,KARS,NCKAP1,PABPC1,PABPC4,POLDIP3,PTPRS,RPL39,UBA52,VAPA,YBX1
SCN2A	IGF2BP3	928	58	377	26	0.294623	ABCC8,AKAP1,ATP2B1,CALM2,CCDC124,CLTC,DLAT,EPRS,IARS,IGF2BP1,IGF2BP2,IGF2BP3,ILF3,ITM2C,KARS,KIDINS220,NCKAP1,PABPC1,PABPC4,POLDIP3,PTPRS,RPL39,UBA52,VAPA,XPR1,YBX1
SCN2A	IGF2BP1-3	928	58	455	29	0.492937	ABCC8,AKAP1,ATP2B1,CALM2,CCDC124,CLTC,DLAT,EPRS,FXR2,GNAI1,IARS,IGF2BP1,IGF2BP2,IGF2BP3,ILF3,ITM2C,KARS,KIDINS220,NCKAP1,PABPC1,PABPC4,POLDIP3,PTPN14,PTPRS,RPL39,UBA52,VAPA,XPR1,YBX1
SHANK3	IGF2BP1	1934	129	793	66	0.010154	AP2B1,BLOC1S2,CHCHD3,DLAT,DPYSL3,EIF3A,EIF3B,EIF3D,EIF3E,EIF3F,EIF3G,EIF3H,EIF3I,EIF3K,EIF3L,EIF3M,EIF4A1,EIF4A2,EIF4G1,EPS15L1,FMR1,FXR1,FXR2,HEXIM1,HOMER2,IGF2BP1,IGF2BP2,IGF2BP3,IMMT,INCENP,KXD1,LARP1,LRRC8D,NPM1,PABPC1,PABPC4,PDHB,PELP1,PGM3,RABGAP1,RBM12B,RPL10A,RPL13,RPL15,RPL18,RPL27,RPL3,RPL36,RPL4,RPL6,RPL7A,RPL8,RPLP0,RPLP1,RPLP2,SCRN1,SEC13,SEC16A,SNAPIN,TERF2,TRIM28,UNK,WDR18,YBX1,YWH…
SHANK3	IGF2BP2	1934	129	697	59	0.0120985	AP2B1,BCKDHA,CHCHD3,DLAT,DPYSL3,EIF3A,EIF3B,EIF3D,EIF3E,EIF3F,EIF3H,EIF3I,EIF3K,EIF3L,EIF3M,EIF4A1,EIF4A2,EIF4G1,EPS15L1,FMR1,FXR1,FXR2,HOMER2,IGF2BP2,IMMT,IQSEC1,KXD1,LARP1,LGALS3BP,LMLN,NPM1,PABPC1,PABPC4,PELP1,PGM3,RBM12B,RPL10A,RPL13,RPL15,RPL18,RPL27,RPL3,RPL4,RPL6,RPL7A,RPL8,RPLP0,RPLP1,RPLP2,SCRN1,SEC13,SEC16A,SENP3,SNAPIN,TERF2,TRIM28,WDR18,YBX1,YWHAE
SHANK3	IGF2BP3	1934	129	809	67	0.0106246	AP2B1,BCKDHA,BLOC1S2,CHCHD3,CRMP1,DLAT,EIF3A,EIF3B,EIF3D,EIF3E,EIF3F,EIF3H,EIF3I,EIF3K,EIF3L,EIF3M,EIF4A1,EIF4A2,EIF4G1,EPS15L1,ERC1,FMR1,FXR1,HOMER2,IGF2BP1,IGF2BP2,IGF2BP3,IMMT,INCENP,IQSEC1,KXD1,LARP1,LGALS3BP,LMLN,LRRC8D,MAP1A,NPM1,PABPC1,PABPC4,PDHB,PELP1,PRKRA,RABGAP1,RBM12B,RPL13,RPL15,RPL18,RPL27,RPL3,RPL36,RPL4,RPL6,RPL7A,RPL8,RPLP0,RPLP1,RPLP2,SARM1,SCRN1,SEC16A,TEX10,TRIM28,UNK,USP47,W…
SHANK3	IGF2BP1-3	1934	129	975	78	0.0113427	AP2B1,BCKDHA,BLOC1S2,CHCHD3,CRMP1,DLAT,DPYSL3,EIF3A,EIF3B,EIF3D,EIF3E,EIF3F,EIF3G,EIF3H,EIF3I,EIF3K,EIF3L,EIF3M,EIF4A1,EIF4A2,EIF4G1,EPS15L1,ERC1,FMR1,FXR1,FXR2,HEXIM1,HOMER2,IGF2BP1,IGF2BP2,IGF2BP3,IMMT,INCENP,IQSEC1,KXD1,LARP1,LGALS3BP,LMLN,LRRC8D,MAP1A,NPM1,PABPC1,PABPC4,PDHB,PELP1,PGM3,PRKRA,RABGAP1,RBM12B,RPL10A,RPL13,RPL15,RPL18,RPL27,RPL3,RPL36,RPL4,RPL6,RPL7A,RPL8,RPLP0,RPLP1,RPLP2,SARM1,…
SYNGAP1	IGF2BP1	1240	136	580	80	0.00190965	ATN1,ATP6V1A,ATP6V1D,ATP6V1F,BANF1,CHD4,CHMP1A,CHMP2B,CHMP4B,CYFIP2,DDX3X,EMD,ENAH,EPB41L3,FLOT2,GNAS,GYS1,H3F3B,HIST1H4A,HNRNPA2B1,HNRNPA3,HNRNPD,HNRNPH1,HNRNPM,HNRNPU,HNRNPUL1,HSPA5,IGF2BP1,IGF2BP2,IGF2BP3,ILF3,LARP1,LDB1,LEMD2,LIG3,MAP1B,MAP4,NCL,NPM1,NUP153,PABPC1,PARP1,PELP1,POM121,PPIA,PRCC,PUM1,RBMX,RPL13,RPL15,RPL27,RPL4,RPL6,RPLP1,RPS14,RPS15,RPS16,RPS2,RPS27,RPS3A,RPS4X,RPS9,RPSA,SAFB,S…
SYNGAP1	IGF2BP2	1240	136	525	75	0.000988877	ATN1,ATP6V1A,BANF1,BCL2L2,CHD4,CHMP1A,CHMP2B,CYFIP2,DDX3X,EMD,ENAH,EPB41L3,FLOT2,FMNL2,GNAS,GPHN,GYS1,H3F3B,HNRNPA2B1,HNRNPA3,HNRNPD,HNRNPH1,HNRNPM,HNRNPU,HNRNPUL1,IGF2BP2,ILF3,LARP1,LDB1,LIG3,MAP1B,MAP3K7,MAP4,MAPRE2,NCL,NPM1,NUP153,PABPC1,PARP1,PELP1,PPIA,PRCC,PUM1,RBMX,RPL13,RPL15,RPL26,RPL27,RPL4,RPL6,RPLP1,RPS14,RPS15,RPS16,RPS2,RPS3A,RPS4X,RPS9,RPSA,SAFB,SEC16A,SEC24C,SF3B2,SFPQ,SSBP1,TFAM,…
SYNGAP1	IGF2BP3	1240	136	590	81	0.00201886	ATN1,ATP6V1A,ATP6V1D,BANF1,CHD4,CHMP1A,CHMP4B,CYFIP2,DDX3X,DENND1A,EMD,ENAH,EPB41L3,FLOT2,GNAS,GPHN,GYS1,H3F3B,HNRNPA2B1,HNRNPA3,HNRNPD,HNRNPH1,HNRNPM,HNRNPU,HNRNPUL1,HSPA5,IGF2BP1,IGF2BP2,IGF2BP3,ILF3,LARP1,LDB1,MAP1B,MAP3K7,MAP4,NCL,NPM1,NUP153,PABPC1,PAICS,PARP1,PELP1,PPFIBP1,PPIA,PRCC,PUM1,RAB11A,RBMX,RPL13,RPL15,RPL27,RPL4,RPL6,RPLP1,RPS14,RPS15,RPS16,RPS2,RPS3A,RPS4X,RPS9,RPSA,SAFB,SAFB2,SE…
SYNGAP1	IGF2BP1-3	1240	136	695	93	0.00128228	ATN1,ATP6V1A,ATP6V1D,ATP6V1F,BANF1,BCL2L2,CHD4,CHMP1A,CHMP2B,CHMP4B,CYFIP2,DDX3X,DENND1A,EMD,ENAH,EPB41L3,FLOT2,FMNL2,GNAS,GPHN,GYS1,H3F3B,HIST1H4A,HNRNPA2B1,HNRNPA3,HNRNPD,HNRNPH1,HNRNPM,HNRNPU,HNRNPUL1,HSPA5,IGF2BP1,IGF2BP2,IGF2BP3,ILF3,LARP1,LDB1,LEMD2,LIG3,MAP1B,MAP3K7,MAP4,MAPRE2,NCL,NPM1,NUP153,PABPC1,PAICS,PARP1,PELP1,POM121,PPFIBP1,PPIA,PRCC,PUM1,RAB11A,RBMX,RPL13,RPL15,RPL26,RPL27,RPL4,R…
TLK2	IGF2BP1	1598	60	721	22	0.930617	BTBD10,DDX24,DLAT,DLD,EIF3A,EPS15L1,GYS1,HSD17B10,IGF2BP1,IGF2BP3,KLC1,LRPPRC,MASTL,MCCC2,MTMR3,NRP1,PAFAH1B3,PCCB,PPP1R12A,SH3GLB1,UCK2,ZFR
TLK2	IGF2BP2	1598	60	641	17	0.980691	BTBD10,DDX24,DLAT,DLD,EIF3A,EPS15L1,GYS1,KLC1,LRPPRC,NLGN1,NRP1,PAFAH1B3,PCCB,PPP1R12A,RNF214,UCK2,ZFR
TLK2	IGF2BP3	1598	60	736	19	0.992732	DDX24,DLAT,DLD,DLG3,EIF3A,EPS15L1,GYS1,HSD17B10,IGF2BP1,IGF2BP3,KIF21A,KLC1,LRPPRC,MCCC2,MTMR3,PPP1R12A,RNF214,UCK2,ZFR
TLK2	IGF2BP1-3	1598	60	871	26	0.971307	BTBD10,DDX24,DLAT,DLD,DLG3,EIF3A,EPS15L1,GYS1,HSD17B10,IGF2BP1,IGF2BP3,KIF21A,KLC1,LRPPRC,MASTL,MCCC2,MTMR3,NLGN1,NRP1,PAFAH1B3,PCCB,PPP1R12A,RNF214,SH3GLB1,UCK2,ZFR
