## Supplementary Tables for "Interaction studies of risk proteins in human induced neurons reveal convergent biology and novel mechanisms underlying autism spectrum disorders": ASD_Supp_Table_11.xlsx

### Sheet: Overview
Supplementary Table 11. Genetic variants of IGF2BP1-3 and their associations to neuropsychiatric disorders.
Sheet	Source (see corresponding source for detailed column descriptions)
gnomAD	https://gnomad.broadinstitute.org [retrieved on Dec 15, 2021]
ASD_Satterstrom	https://asc.broadinstitute.org [retrieved on Dec 15, 2021]
DD_Kaplanis	Supp Table 2 of Kaplanis et al. [PMID: 33057194]
SCZ_SCHEMA	https://schema.broadinstitute.org [retrieved on Dec 15, 2021]
BIP_Palmer	https://bipex.broadinstitute.org [retrieved on Dec 15, 2021]
GWAS	Gene-level scores calculated using MAGMA and GWAS summary statistics [see Common variant enrichment analysis in Materials & Methods]

### Sheet: gnomAD
Gene	Category	Expected SNVs	Observed SNVs	Constraint metrics
IGF2BP1	Synonymous	135.8	125	Z = 0.73, o/e = 0.92 (0.8 - 1.07)
	Missense	350.2	165	Z = 3.52, o/e = 0.47 (0.41 - 0.54)
	pLoF	34.3	3	pLI = 1, o/e = 0.09 (0.04 - 0.23)
IGF2BP2	Synonymous	142.2	136	Z = 0.41, o/e = 0.96 (0.83 - 1.1)
	Missense	353.9	200	Z = 2.91, o/e = 0.57 (0.5 - 0.64)
	pLoF	33.7	8	pLI = 0.24, o/e = 0.24 (0.14 - 0.43)
IGF2BP3	Synonymous	117.7	128	Z = -0.74, o/e = 1.09 (0.94 - 1.26)
	Missense	325.4	218	Z = 2.12, o/e = 0.67 (0.6 - 0.75)
	pLoF	31.4	0	pLI = 1, o/e = 0 (0 - 0.1)

### Sheet: ASD_Satterstrom
Gene	Category	Cases	Controls	Q-value
IGF2BP1	De novo protein-truncating variants	0	0	0.9244
	De novo missense variants with MPC 1-2	0	0
	De novo missense variants with MPC ≥ 2	0	0
	Protein-truncating variants in iPSYCH ("Danish Blood Spot") cohort	0	0
	Protein-truncating variants in Swedish cohort	0	0
	Protein-truncating variants in transmitted/not transmitted to probands	0	0
IGF2BP2	De novo protein-truncating variants	1	0	0.4739
	De novo missense variants with MPC 1-2	0	0
	De novo missense variants with MPC ≥ 2	0	0
	Protein-truncating variants in iPSYCH ("Danish Blood Spot") cohort	1	1
	Protein-truncating variants in Swedish cohort	0	0
	Protein-truncating variants in transmitted/not transmitted to probands	0	0
IGF2BP3	De novo protein-truncating variants	0	0	0.9244
	De novo missense variants with MPC 1-2	0	0
	De novo missense variants with MPC ≥ 2	0	0
	Protein-truncating variants in iPSYCH ("Danish Blood Spot") cohort	0	0
	Protein-truncating variants in Swedish cohort	0	0
	Protein-truncating variants in transmitted/not transmitted to probands	0	0

### Sheet: DD_Kaplanis
Gene	De novo mutations in probands	PTV_enrichment_p	observed_full	expected_full	enrich_all_p_full	enrich_mis_p_full	cluster_p_full	denovoWEST_p_full
IGF2BP1	2 missense_variant, 1 splice_donor_variant, 1 stop_gained	0.00107993	1.46872	0.415343	0.0134483	0.181537	0.020227	0.0134483
IGF2BP2	1 missense_variant	0.172487	0.304083	0.364364	1	0.393704	NA	1
IGF2BP3	2 missense_variant	0.159651	0.882948	0.638616	0.305755	0.193427	0.736408	0.305755

### Sheet: SCZ_SCHEMA
Gene	Class	Consequence	Cases	Controls	Odds Ratio	Case/Control P-value	Meta-analysis P-value (Q-value)
IGF2BP1	I	PTV	3	0	∞	0.0274	0.0151 (0.822)
		Missense (MPC ≥ 3)	0	0
	II	Missense (3 > MPC ≥ 2)	12	34	1.42	0.233
IGF2BP2	I	PTV	2	7	1.15	0.738	0.738 (1.00)
		Missense (MPC ≥ 3)	0	0
	II	Missense (3 > MPC ≥ 2)	0	1	0	1
IGF2BP3	I	PTV	1	7	0.573	0.625	0.625 (1.00)
		Missense (MPC ≥ 3)	0	0
	II	Missense (3 > MPC ≥ 2)	1	3	1.34	0.612

### Sheet: BIP_Palmer
Gene	Category	Case Count	Control Count	Fisher p-val	Fisher odds ratio
IGF2BP1	Protein-truncating	0	3	1	0
	Damaging Missense	4	5	1	0
IGF2BP2	Protein-truncating	2	1	0.619	2.07
	Damaging Missense	3	4	1	0.69
IGF2BP3	Protein-truncating	0	1	1	0
	Damaging Missense	4	8	1	0.776

### Sheet: GWAS
Gene	GRCh37 position (Chr:Start-End)	Disorder	NSNPS	NPARAM	N	ZSTAT	P
IGF2BP1	17:47074774-47133012	ASD	340	30	46351	-0.55971	0.71216
		ADHD	273	22	53293	1.2857	0.099265
		BIP	495	59	40352	1.2912	0.098317
		MDD	357	36	500199	0.52536	0.29967
		SCZ	397	42	75703	2.984	0.0014226
IGF2BP2	3:185361527-185542844	ASD	539	42	46351	-0.282	0.61103
		ADHD	448	38	53293	-0.29713	0.61682
		BIP	731	75	43633	0.75629	0.22474
		MDD	580	52	500199	-0.48505	0.68618
		SCZ	618	50	74876	1.422	0.077518
IGF2BP3	7:23349828-23510086	ASD	565	49	46351	0.60881	0.27133
		ADHD	539	47	53293	1.7658	0.038718
		BIP	907	74	38860	-0.32072	0.62579
		MDD	630	67	500199	1.3424	0.08973
		SCZ	691	66	74063	2.6672	0.0038239
