## Supplementary Tables for "Interaction studies of risk proteins in human induced neurons reveal convergent biology and novel mechanisms underlying autism spectrum disorders": ASD_Supp_Tables_others.xlsx

### Sheet: Supp Table 1
Supplementary Table 1. Details of index protein antibodies that have been evaluated for IP.
Gene Name	Protein ID	Catalog Number	Company	Host	Clonality
SCN2A	SCN2A	PA5-77722	Invitrogen	Rabbit	Poly
	Nav 1.7	ab65167	Abcam	Rabbit	Poly
SYNGAP1	SYNGAP	5539	CST	Rabbit	Mono
	SYNGAP	5540	CST	Rabbit	Mono
	SYNGAP	19739-1-AP	Protein Tech	Rabbit	Poly
	syngap	ab77235	Abcam	Rabbit	Mono
	syngap	ab3344	Abcam	Rabbit	Poly
	SynGAP	5539	CST	Rabbit	Mono
CHD8	CHD8	A301-224A	Bethyl	Rabbit	Poly
	CHD8	ab114126	Abcam	Rabbit	Poly
	CHD8	ab84527	Abcam	Rabbit	Poly
ADNP	ADNP	A300-104A	Bethyl	Rabbit	Poly
FOXP1	FoxP1	2005S	CST	Rabbit	Poly
	FOXP1	ab16645	Abcam	Rabbit	Poly
POGZ	POGZ	ab167408	Abcam	Rabbit	Mono
	POGZ	A302-509A	Bethyl	Rabbit	Poly
ARID1B	ARID1B	ab57461	Abcam	Mouse	Mono
	ARID1B	92964S	CST	Rabbit	Mono
	ARID1B	A301-046A	Bethyl	Rabbit	Poly
SUV420H1	SUV420H1	28-129	ProSci	Rabbit	Poly
	SUV420h1	NBP1-78303	Novus	Rabbit	Poly
	SUV420H1/KMT5b	MBS9131880	MyBioSource	Rabbit	Poly
SLC6A1	GAT1	ATG-001	Alomone Labs	Rabbit	Poly
	GAT1	23207s	CST	Rabbit	Poly
	GAT1	ab177483	Abcam	Rabbit	Mono
GRIN2B	NMDAR-2B	AGC-003	Alamone Labs	Rabbit	Poly
	NMDAR2B	ab65783	Abcam	Rabbit	Poly
	NMDAR2B	ab71178	Abcam	Rabbit	Poly
	NMDAR2B	AGC-003	Alamone Labs	Rabbit	Poly
DYRK1A	DYRK1A	ab156818	Abcam	Goat	Poly
	DYRK1A	ab69811	Abcam	Rabbit	Poly
	DYRK1A	sc-100376	SantaCruz	Mouse	Mono
PTEN	PTEN	9188T	CST	Rabbit	Mono
	PTEN [Y184]	ab32199	Abcam	Rabbit	Mono
SHANK3	SHANK3	A304-178A	Bethyl	Rabbit	Poly
	SHANK3	ab193307 [N69/46]	Abcam	Mouse	Mono
	SHANK3	apz-013	Alomone	Rabbit	Poly
	SHANK3	A304-178A	Bethyl	Rabbit	Poly
	SHANK3	ab93607 (S69-46)	Abcam	Mouse	Mono
MED13L	MED13L	ab87831	Abcam	Rabbit	Poly
	MED13L	A302-420A	Bethyl	Rabbit	Poly
ANKRD11	ANKRD11	55364-1-AP	Protein Tech	Rabbit	Poly
	ANKRD11	sc-81049	Santa Cruz	Mouse	Mono
ANK2	ANK2	HPA008007	Sigma	Rabbit	Poly
TLK2	TLK2	A301-257A	Bethyl	Rabbit	Poly
ASH1L	ASH1	A301-749A	Bethyl	Rabbit	Poly
	ASH1	A301-748A	Bethyl	Rabbit	Poly
	ASH1	NB100-93290	Novus	Rabbit	Poly
CTNNB	Beta-catenin	ab6302	Abcam	Rabbit	Poly
	Beta-catenin (D10A8)	8480S	CST	Rabbit	Mono
DEAF1	DEAF1	ab156591	Abcam	Rabbit	Mono
	DEAF1	A303-187A	Bethyl	Rabbit	Poly
KDM6B	KDM6B	ab154126	Abcam	Rabbit	Poly
	KDM6B	ab38113	Abcam	Rabbit	Poly
GIGYF1	GIGYF1	A304-133A	Bethyl	Rabbit	Poly
	GIGYF1	ab177509	Abcam	Rabbit	Poly
CHD2	CHD2	ab167377	Abcam	Rabbit	Poly
	CHD2	4170S	CST	Rabbit	Poly
DSCAM	DSCAM	HPA019324	Atlas	Rabbit	Poly
	DSCAM	PA5-42698	Invitrogen	Rabbit	Poly

### Sheet: Supp Table 4
Supplementary Table 4. Comparison of IPs of the same index protein. logFC_Correlation, log2 FC correlation of proteins analyzed in both IP1 and IP2; Population, number of proteins analyzed in both IPs, used as total population in hypergeometric test; Population/IP1 or Population/IP2, proportion of analyzed proteins in IP1 or IP2, respectively, that were found in Population; IP1_Interactor or IP2_…
IP1	IP2	logFC_Correlation	Population	Population/IP1	Population/IP2	IP1_Interactor	IP2_Interactor	IP1_Interactor_InPop	IP2_interactor_InPop	Overlap	P	Overlap/IP1	Overlap/IP2	OverlapGenes
ANK2_CNCR1	ANK2_CNCR2	0.798	92	0.471795	0.609272	9	8	4	4	3	0.000126335	0.75	0.75	SNX9,RFC1,PSD2
ANK2_CNCR1	ANK2_WH	0.337	84	0.430769	0.232687	9	101	2	33	2	0.151463	1	0.0606061	SNX9,PSD2
ANK2_CNCR2	ANK2_WH	0.428	70	0.463576	0.193906	8	101	4	34	4	0.0505794	1	0.117647	SNX9,PSD2,SPTBN1,SPTAN1
ARID1B_CNCR1	ARID1B_CNCR2	0.846	187	0.486979	0.846154	38	32	32	28	23	1.24298e-17	0.71875	0.821429	SMARCA4,SMARCC2,TFG,SMARCB1,ACTL6A,ARID1A,SMARCD1,SMARCD3,SMARCE1,ACTL6B,SF3B1,BUB3,SF3B2,SS18L1,ZNF207,CYFIP2,SMARCC1,DPF1,SF3B3,SF3A1,DPYSL2,DPYSL3,RBM5
CHD8_CNCR1	CHD8_CNCR2	0.816	190	0.582822	0.748031	62	55	43	47	32	7.26757e-16	0.744186	0.680851	OGDH,DLST,VGF,DLD,SHTN1,PAF1,AP3B2,PHB2,CDC73,PHB,EPB41L3,HSPA12A,CTR9,MRPS36,AP3B1,YWHAG,HNRNPC,LEO1,ELAVL2,YWHAB,YWHAE,SYNCRIP,SOGA3,IGF2BP3,TP53I11,YWHAZ,YWHAQ,IGF2BP2,HNRNPK,NDEL1,HNRNPA2B1,HNRNPA1
CTNNB1_CNCR1	CTNNB1_CNCR2	0.894	107	0.361486	0.722973	13	24	12	16	11	1.6109e-10	0.916667	0.6875	TFG,CDH11,CTNNA1,CTNNA2,CDH2,CDH6,CDH10,IGSF3,PPFIA2,CDH3,PRRC2A
PTEN_WH1	PTEN_WH2	0.513	104	0.507317	0.717241	4	2	1	1	1	0.00961538	1	1	AKAP8L
SCN2A_Broad	SCN2A_WH	0.684	212	0.245655	0.76259	51	14	8	9	5	1.97453e-06	0.625	0.555556	PABPC4,ELAVL3,IGF2BP3,CALM2,POLDIP3
SHANK3_Broad	SHANK3_CNCR1	0.628	231	0.233333	0.636364	104	48	58	36	28	2.77741e-13	0.482759	0.777778	BORCS5,BORCS6,CRMP1,EIF3C,EIF3D,EIF3L,PELP1,WDR18,EIF4G1,BLOC1S2,DPYSL3,EIF3A,EIF4E,DBT,EIF3E,EIF3G,EIF3H,EIF3I,EIF3K,EIF4A2,EIF3B,DPYSL2,EIF3F,PABPC1,PDHB,DLAT,IGF2BP1,IGF2BP3
SHANK3_Broad	SHANK3_WH	0.759	184	0.185859	0.786325	104	31	26	25	21	3.39184e-19	0.807692	0.84	BLOC1S1,BORCS5,BORCS6,CRMP1,SNAPIN,EIF4G1,LAS1L,TERF2,TEX10,ZBTB10,RPL18,NPM1,DPYSL2,FXR2,RPL8,YBX1,IGF2BP3,IGF2BP2,NAV1,RPL30,RPL10A
SHANK3_CNCR1	SHANK3_WH	0.566	111	0.305785	0.474359	48	31	9	19	7	4.31365e-05	0.777778	0.368421	EIF4G1,BORCS5,BORCS6,CRMP1,BORCS7,DPYSL2,IGF2BP3
SYNGAP1_CNCR2	SYNGAP1_WH1	0.297	122	0.469231	0.335165	63	73	27	30	8	0.324687	0.296296	0.266667	CNTN1,ENAH,BAIAP2,GPHN,HNRNPM,MAPRE2,RPL4,RPL27
SYNGAP1_CNCR2	SYNGAP1_WH2	0.418	91	0.35	0.374486	63	37	20	18	6	0.162489	0.3	0.333333	CNTNAP1,ENAH,BAIAP2,ATP6V1A,HNRNPM,IGF2BP3
SYNGAP1_WH1	SYNGAP1_WH2	0.769	190	0.521978	0.781893	73	37	27	27	23	1.12616e-21	0.851852	0.851852	BAIAP2,CHMP1A,ENAH,LDB1,SSBP1,ZFHX3,HNRNPA3,ELAVL3,HIST1H4A,RIMS4,RPL7,BANF1,MAP4,H3F3B,LIG3,HNRNPM,DCX,HNRNPA2B1,ISL2,MAP1B,SSBP3,PARP1,TOP2B
TLK2_CNCR1	TLK2_CNCR2	0.771	169	0.395785	0.82439	45	21	20	14	11	9.01166e-10	0.55	0.785714	PCCB,PCCA,OGDH,DLST,PPP1R12A,GYG1,MCCC2,UPRT,KIF5C,COX20,ELAVL2
TLK2_CNCR1	TLK2_WH	0.568	45	0.105386	0.535714	45	11	4	7	3	0.00916138	0.75	0.428571	PCCA,RNF214,IGF2BP1
TLK2_CNCR2	TLK2_WH	0.553	33	0.160976	0.392857	21	11	1	5	1	0.151515	1	0.2	PCCA

### Sheet: Supp Table 7
Supplementary Table 7. Enriched GO cellular component (CC) terms for ANK2 interactors identified exclusively in wild-type (WT) or giant ANK2 KO NPCs. Population, number of genes/proteins detected in IP-MS data (in ≥ 2 WT or ≥ 2 KO ANK2 IP replicates); Interactor, number of WT- or KO-specific interactors in the population; CC, number of genes annotated with the GO CC term in the population; Overla…
Specificity	GO CC term	Population	Interactor	CC	Overlap	P	Overlap genes
WT	glutamatergic synapse	232	5	15	2	0.0349272	PSD2,ARPC5L
WT	extracellular matrix	232	5	2	1	0.0427303	TIMP1
WT	platelet alpha granule lumen	232	5	2	1	0.0427303	TIMP1
KO	microtubule	232	43	17	8	0.00493022	MAP6,TUBB3,TUBA1A,TUBB2A,TUBB2B,TUBB,NAV1,KIF5C
KO	cytoplasmic vesicle	232	43	3	3	0.00600722	DST,ADD2,PALM
KO	axon	232	43	12	6	0.0112012	BCR,MAP6,NEFM,TUBB3,PHB2,PALM
KO	nuclear matrix	232	43	6	4	0.0117323	PHB2,SORBS1,CFL1,BASP1
KO	microtubule cytoskeleton	232	43	9	5	0.0124128	MARK1,TUBA1A,DST,TUBB2B,NAV1
KO	protein-containing complex	232	43	20	8	0.016189	BCR,HSPA1L,PPIA,HSPA5,TUBB,PHB2,CALM3,TJP1
KO	membrane raft	232	43	4	3	0.020881	TUBA1A,TUBB,SORBS1
KO	nuclear envelope	232	43	2	2	0.0336991	DST,LMO7
KO	ubiquitin ligase complex	232	43	2	2	0.0336991	MED30,LMO7
KO	plasma membrane raft	232	43	2	2	0.0336991	ADD2,ADD1
KO	nucleus	232	43	79	20	0.0432683	KRT14,HSPA1L,ATP5PO,MED30,PPIA,TUBB3,TUBA1A,HSPA5,TUBB2A,DST,TUBB2B,TUBB,PHB2,SORBS1,CFL1,ADD1,CALM3,BASP1,TRIOBP,LMO7
KO	COP9 signalosome	232	43	5	3	0.0454097	HSPA1L,HSPA5,BASP1
KO	cytoplasm	232	43	85	21	0.0493349	KRT14,CASS4,MARK1,HSPA1L,TUBB3,TUBA1A,HSPA5,TUBB2A,DST,TUBB2B,TUBB,NAV1,PHB2,CFL1,ADD1,CALM3,TJP1,BASP1,TRIOBP,RPL24,LMO7

### Sheet: Supp Table 9
Supplementary Table 9. Rare variant and pLI score enrichment of the PPI networks. Columns under "This study" show the enrichment results for all interactors identified in this study; columns under "This study minus InWeb" show the results for the subset of novel interactors not previously reported in InWeb; "InWeb" row shows the results for an InWeb-based network containing known InWeb interactor…
		This study							This study minus InWeb
Score	Network	Int	NonInt	Genome	Conditional Stat	Conditional P	Global Stat	Global P	Int	NonInt	Genome	Conditional Stat	Conditional P	Global Stat	Global P	Alternative
ASD Q-value	COMBINED	934	2029	16550	0.0946569	1.05303e-05	0.154077	5.88302e-19	870	2029	16614	0.089722	5.52579e-05	0.148125	1.75735e-16	greater
	ADNP	11	1190	17473	0.125898	0.707859	0.103188	0.791281	10	1190	17474	0.116807	0.76292	0.11956	0.751465
	ANK2	99	1466	17385	0.0687434	0.416242	0.169765	0.00343384	92	1466	17392	0.0801204	0.329098	0.146849	0.0193122
	ARID1B	43	1392	17441	0.179665	0.0676885	0.243855	0.00608808	30	1392	17454	0.157902	0.23121	0.235694	0.0358872
	CHD8	76	1359	17408	0.131918	0.0816707	0.241241	0.000149601	75	1359	17409	0.135953	0.0722607	0.246337	0.000115847
	CTNNB1	23	1412	17461	0.126955	0.482136	0.14232	0.394357	10	1412	17474	0.0545326	0.942652	0.0813094	0.876211
	DYRK1A	559	1091	16925	0.0741651	0.0171435	0.142775	2.62288e-10	521	1091	16963	0.0637338	0.0570047	0.130879	3.01538e-08
	GIGYF1	30	907	17454	0.104814	0.528317	0.160273	0.214682	30	907	17454	0.104814	0.528317	0.160273	0.214682
	MED13L	39	1162	17445	0.172294	0.106432	0.175713	0.0904576	29	1162	17455	0.230845	0.0490205	0.282334	0.00989573
	PTEN	3	212	17481	0.65566	0.0786025	0.44597	0.30327	2	212	17482	0.65566	0.182047	0.445944	0.451412
	SCN2A	53	788	17431	0.150297	0.106081	0.227734	0.00416614	52	788	17432	0.160094	0.082043	0.235363	0.00320188
	SHANK3	118	1641	17366	0.09761	0.122739	0.191636	0.000182557	115	1641	17369	0.090899	0.169323	0.18322	0.000466498
	SYNGAP1	126	1001	17358	0.0316905	0.798687	0.11888	0.0291375	125	1001	17359	0.0331509	0.783296	0.120344	0.0274662
	TLK2	52	1401	17432	0.135068	0.160507	0.153056	0.0881178	51	1401	17433	0.13356	0.172804	0.141702	0.129751
	InWeb	1523	14030	15961	0.127535	3.89e-20	0.137274	1.75112e-23	NA	NA	NA	NA	NA	NA	NA
DD P-value	COMBINED	791	1652	12334	0.115601	6.18e-07	0.149791	3.26e-15	736	1652	12389	0.109354	5.15e-06	0.138095	3.11e-12	greater
	ADNP	10	982	13115	0.0443992	0.961723	0.117575	0.758609	9	982	13116	0.022177	0.991266	0.0953289	0.849197
	ANK2	76	1188	13049	0.15723	0.0292549	0.227637	0.0003973	70	1188	13055	0.113997	0.179404	0.184067	0.00893289
	ARID1B	39	1127	13086	0.266557	0.00471619	0.325451	0.00026466	26	1127	13099	0.215583	0.0942084	0.273744	0.0204671
	CHD8	64	1102	13061	0.160248	0.0447544	0.217452	0.00242236	63	1102	13062	0.173393	0.0277822	0.230644	0.00126766
	CTNNB1	16	1150	13109	0.253043	0.132539	0.343009	0.0232752	4	1150	13121	0.29913	0.489999	0.385375	0.304908
	DYRK1A	481	883	12644	0.0912053	0.00562585	0.141206	9.44e-09	448	883	12677	0.0818916	0.0185684	0.127528	7.72e-07
	GIGYF1	28	718	13097	0.218166	0.0768926	0.32559	0.00267495	28	718	13097	0.218166	0.0768926	0.32559	0.00267495
	MED13L	37	955	13088	0.0637328	0.748737	0.130301	0.285688	30	955	13095	0.101571	0.548733	0.168156	0.184021
	PTEN	2	136	13123	0.676471	0.164652	0.771699	0.0923923	1	136	13124	0.676471	0.403111	0.77164	0.303989
	SCN2A	45	634	13080	0.151805	0.144197	0.210576	0.0187396	44	634	13081	0.136149	0.217546	0.194851	0.0357976
	SHANK3	98	1358	13027	0.0476541	0.660247	0.116516	0.0712875	95	1358	13030	0.0452911	0.69471	0.114109	0.0857719
	SYNGAP1	107	782	13018	0.104333	0.128849	0.200786	0.00019218	107	782	13018	0.104333	0.128849	0.200786	0.00019218
	TLK2	51	1127	13074	0.00875133	0.992554	0.0940574	0.407031	50	1127	13075	0.0162023	0.975177	0.10153	0.358115
	InWeb	1322	10561	11803	0.142294	2.17e-21	0.144275	3.21e-22	NA	NA	NA	NA	NA	NA	NA
SCZ P-value	COMBINED	935	2023	17208	0.0355907	0.197901	0.0559495	0.00387942	872	2023	17271	0.0366026	0.195393	0.0647361	0.00095155	greater
	ADNP	11	1183	18132	0.15131	0.60711	0.187403	0.462008	10	1183	18133	0.15131	0.635046	0.187393	0.495624
	ANK2	97	1464	18046	0.0769393	0.340598	0.113771	0.0822774	89	1464	18054	0.0786363	0.354299	0.116048	0.092052
	ARID1B	41	1389	18102	0.128764	0.266975	0.1747	0.0823329	28	1389	18115	0.192353	0.131199	0.238262	0.0418304
	CHD8	72	1358	18071	0.069874	0.512906	0.0806203	0.393674	71	1358	18072	0.0714389	0.502232	0.0821869	0.384654
	CTNNB1	24	1406	18119	0.116702	0.525839	0.161334	0.287159	11	1406	18132	0.143217	0.639068	0.190101	0.451779
	DYRK1A	563	1072	17580	0.0156776	0.834054	0.0398828	0.176315	524	1072	17619	0.0183648	0.78867	0.0473375	0.102225
	GIGYF1	30	888	18113	0.202703	0.0921131	0.228013	0.0444123	30	888	18113	0.202703	0.0921131	0.228013	0.0444123
	MED13L	41	1153	18102	0.120238	0.318295	0.161555	0.118202	32	1153	18111	0.130909	0.343987	0.172164	0.150522
	PTEN	3	199	18140	0.350084	0.4846	0.386182	0.408743	2	199	18141	0.271357	0.747062	0.258806	0.76499
	SCN2A	56	772	18087	0.135825	0.145659	0.175226	0.032443	55	772	18088	0.137753	0.142483	0.17914	0.029619
	SHANK3	109	1648	18034	0.100255	0.128067	0.115456	0.055659	107	1648	18036	0.104885	0.109629	0.120101	0.0464871
	SYNGAP1	120	995	18023	0.0648241	0.406578	0.0937746	0.122883	119	995	18024	0.0623031	0.438168	0.0912318	0.139745
	TLK2	58	1389	18085	0.0607979	0.662593	0.0956765	0.346986	57	1389	18086	0.0698723	0.585889	0.104774	0.287216
	InWeb	1583	14907	16560	0.0390674	0.0126733	0.0429188	0.00487805	NA	NA	NA	NA	NA	NA	NA
gnomAD pLI score	COMBINED	979	2084	18211	0.229924	2.6e-31	0.371596	3.72e-112	914	2084	18276	0.229488	8.64e-30	0.368219	3.07e-103	less
	ADNP	11	1236	19179	0.0720065	0.893095	0.337182	0.0821025	10	1236	19180	0.0720065	0.902248	0.300782	0.163907
	ANK2	102	1520	19088	0.215751	0.000136563	0.473014	1.92e-20	94	1520	19096	0.21222	0.000344334	0.469267	1.28e-18
	ARID1B	43	1444	19147	0.373172	8.9e-06	0.562748	1.58e-12	30	1444	19160	0.298753	0.00526737	0.518111	1.04e-07
	CHD8	77	1410	19113	0.233785	0.000341875	0.491296	8.35e-17	76	1410	19114	0.231392	0.00044288	0.487496	2.37e-16
	CTNNB1	24	1463	19166	0.169657	0.256838	0.428493	0.00015042	11	1463	19179	0.0854409	0.852651	0.314501	0.113631
	DYRK1A	594	1118	18596	0.188444	1.08e-12	0.385333	5.8e-75	555	1118	18635	0.183102	1.58e-11	0.377499	1.95e-67
	GIGYF1	31	932	19159	0.247093	0.0256416	0.497032	2.28e-07	31	932	19159	0.247093	0.0256416	0.497032	2.28e-07
	MED13L	43	1204	19147	0.148671	0.159563	0.336204	6.13e-05	32	1204	19158	0.206811	0.0694984	0.403979	2.96e-05
	PTEN	3	224	19187	0.252976	0.684609	0.267646	0.650678	2	224	19188	0.133929	0.931357	0.266781	0.75227
	SCN2A	57	818	19133	0.149166	0.0933585	0.356191	5.46e-07	56	818	19134	0.137574	0.137523	0.348631	1.27e-06
	SHANK3	118	1713	19072	0.157361	0.00422251	0.37428	5.38e-15	115	1713	19075	0.151613	0.00705306	0.372071	1.8e-14
	SYNGAP1	133	1031	19057	0.190508	0.000193367	0.445288	1.79e-23	132	1031	19058	0.187888	0.000258172	0.442626	4.92e-23
	TLK2	58	1446	19132	0.0882577	0.419485	0.296295	3.9e-05	57	1446	19133	0.0767635	0.523989	0.288089	8e-05
	InWeb	1639	15213	17551	0.29865	2.37e-115	0.31702	1.39e-131	NA	NA	NA	NA	NA	NA	NA

### Sheet: Supp Table 10
Supplementary Table 10. Common variant risk enrichment of the PPI networks estimated using GWAS data and MAGMA. TEST, Conditional or Global test (see Methods); TRAIT, GWAS phenotype; NETWORK, PPI network ('InWeb' indicates InWeb-based network; 'noInWeb' suffix indicates PPI network without known InWeb interactors); NTOTAL, number of genes included for analysis; NGENES, number of genes in the gene…
TEST	TRAIT	NETWORK	NTOTAL	NGENES	BETA	SE	P
Conditional	ASD	ADNP	1237	12	-0.41697	0.31398	0.90779
Global	ASD	ADNP	18290	12	-0.18135	0.23871	0.77628
Conditional	ASD	ANK2	1631	103	0.14182	0.10486	0.088209
Global	ASD	ANK2	18290	103	-0.031118	0.087544	0.63887
Conditional	ASD	ARID1B	1493	44	-0.053996	0.14089	0.64921
Global	ASD	ARID1B	18290	44	0.052764	0.11773	0.32702
Conditional	ASD	CHD8	1493	80	-0.20564	0.11504	0.96296
Global	ASD	CHD8	18290	80	-0.040848	0.099558	0.6592
Conditional	ASD	CTNNB1	1493	23	0.014918	0.21681	0.47258
Global	ASD	CTNNB1	18290	23	0.13102	0.17595	0.22826
Conditional	ASD	DYRK1A	1694	569	0.051	0.050768	0.15763
Global	ASD	DYRK1A	18290	569	0.029318	0.037196	0.2153
Conditional	ASD	GIGYF1	977	33	-0.23519	0.17131	0.91494
Global	ASD	GIGYF1	18290	33	-0.15786	0.14464	0.86245
Conditional	ASD	MED13L	1237	41	-0.23911	0.15554	0.93776
Global	ASD	MED13L	18290	41	-0.22078	0.13422	0.95
Conditional	ASD	PTEN	232	3	0.18131	0.58587	0.37862
Global	ASD	PTEN	18290	3	-0.45843	0.70579	0.742
Conditional	ASD	SCN2A	879	56	-0.14934	0.14216	0.85311
Global	ASD	SCN2A	18290	56	-0.093914	0.12339	0.7767
Conditional	ASD	SHANK3	1830	124	0.087428	0.094565	0.17767
Global	ASD	SHANK3	18290	124	-0.050326	0.079347	0.73703
Conditional	ASD	SYNGAP1	1180	128	0.25397	0.094677	0.0037071
Global	ASD	SYNGAP1	18290	128	0.14672	0.0829	0.038393
Conditional	ASD	TLK2	1516	55	0.099362	0.14187	0.24191
Global	ASD	TLK2	18290	55	0.080778	0.11804	0.24689
Conditional	ASD	COMBINED	3096	964	0.055876	0.036214	0.061481
Global	ASD	COMBINED	18278	964	0.019698	0.029062	0.24896
Conditional	ASD	ADNP_noInWeb	1236	11	-0.4192	0.31714	0.90675
Global	ASD	ADNP_noInWeb	18290	11	-0.16803	0.24461	0.75393
Conditional	ASD	ANK2_noInWeb	1624	96	0.16147	0.11103	0.073029
Global	ASD	ANK2_noInWeb	18290	96	-0.030728	0.091095	0.63206
Conditional	ASD	ARID1B_noInWeb	1480	31	-0.020701	0.18545	0.54443
Global	ASD	ARID1B_noInWeb	18290	31	0.044449	0.14594	0.38035
Conditional	ASD	CHD8_noInWeb	1492	79	-0.18849	0.11561	0.94837
Global	ASD	CHD8_noInWeb	18290	79	-0.040393	0.10113	0.65521
Conditional	ASD	CTNNB1_noInWeb	1480	10	-0.30953	0.32586	0.82884
Global	ASD	CTNNB1_noInWeb	18290	10	-0.1121	0.2654	0.66362
Conditional	ASD	DYRK1A_noInWeb	1656	531	0.054038	0.052257	0.15063
Global	ASD	DYRK1A_noInWeb	18290	531	0.0191	0.038644	0.31057
Conditional	ASD	GIGYF1_noInWeb	977	33	-0.23519	0.17131	0.91494
Global	ASD	GIGYF1_noInWeb	18290	33	-0.15786	0.14464	0.86245
Conditional	ASD	MED13L_noInWeb	1227	31	-0.12382	0.17095	0.76548
Global	ASD	MED13L_noInWeb	18290	31	-0.2305	0.14877	0.93934
Conditional	ASD	PTEN_noInWeb	231	2	0.24562	0.71773	0.36625
Global	ASD	PTEN_noInWeb	18290	2	-0.3062	0.72994	0.66257
Conditional	ASD	SCN2A_noInWeb	878	55	-0.15633	0.14327	0.86224
Global	ASD	SCN2A_noInWeb	18290	55	-0.098319	0.12427	0.78558
Conditional	ASD	SHANK3_noInWeb	1828	122	0.058265	0.096488	0.27301
Global	ASD	SHANK3_noInWeb	18290	122	-0.046674	0.079829	0.72061
Conditional	ASD	SYNGAP1_noInWeb	1179	127	0.26039	0.094991	0.0031093
Global	ASD	SYNGAP1_noInWeb	18290	127	0.1472	0.083304	0.038627
Conditional	ASD	TLK2_noInWeb	1515	54	0.13271	0.14289	0.1766
Global	ASD	TLK2_noInWeb	18290	54	0.078159	0.11948	0.2565
Conditional	ASD	COMBINED_noInWeb	3032	900	0.056252	0.03757	0.067217
Global	ASD	COMBINED_noInWeb	18278	899	0.0069183	0.030249	0.40955
Conditional	ASD	InWeb	16289	1564	0.037249	0.02362	0.057413
Global	ASD	InWeb	18278	1564	0.035262	0.023504	0.066783
Conditional	ADHD	ADNP	1233	11	-0.63588	0.31363	0.97858
Global	ADHD	ADNP	18223	11	-0.60177	0.25269	0.99137
Conditional	ADHD	ANK2	1622	102	-0.00058212	0.10561	0.5022
Global	ADHD	ANK2	18223	102	0.02478	0.090586	0.39222
Conditional	ADHD	ARID1B	1485	43	-0.040781	0.15696	0.60247
Global	ADHD	ARID1B	18223	43	-0.036087	0.1425	0.59996
Conditional	ADHD	CHD8	1485	79	0.027834	0.123	0.4105
Global	ADHD	CHD8	18223	79	0.052437	0.10503	0.30881
Conditional	ADHD	CTNNB1	1485	23	-0.17624	0.21424	0.79457
Global	ADHD	CTNNB1	18223	23	0.024921	0.18052	0.4451
Conditional	ADHD	DYRK1A	1689	567	0.056735	0.051898	0.13724
Global	ADHD	DYRK1A	18223	567	0.053739	0.039051	0.084402
Conditional	ADHD	GIGYF1	969	32	-0.17917	0.1842	0.83452
Global	ADHD	GIGYF1	18223	32	-0.14161	0.1597	0.81238
Conditional	ADHD	MED13L	1233	40	-0.058879	0.16575	0.63876
Global	ADHD	MED13L	18223	40	-0.16327	0.1563	0.85189
Conditional	ADHD	PTEN	229	3	0.31801	0.63058	0.30727
Global	ADHD	PTEN	18223	3	-0.12329	0.36191	0.63332
Conditional	ADHD	SCN2A	876	56	-0.089658	0.14529	0.73133
Global	ADHD	SCN2A	18223	56	0.03759	0.12233	0.37932
Conditional	ADHD	SHANK3	1822	122	0.047464	0.10127	0.31967
Global	ADHD	SHANK3	18223	122	0.026196	0.08559	0.37978
Conditional	ADHD	SYNGAP1	1170	128	0.18987	0.1009	0.030068
Global	ADHD	SYNGAP1	18223	128	0.03903	0.07928	0.31126
Conditional	ADHD	TLK2	1506	52	0.021584	0.14609	0.44128
Global	ADHD	TLK2	18223	52	-0.061969	0.12893	0.68462
Conditional	ADHD	COMBINED	3080	955	0.024065	0.037679	0.26154
Global	ADHD	COMBINED	18211	955	0.021499	0.030578	0.24101
Conditional	ADHD	ADNP_noInWeb	1232	10	-0.61394	0.31663	0.97363
Global	ADHD	ADNP_noInWeb	18223	10	-0.58782	0.2545	0.98954
Conditional	ADHD	ANK2_noInWeb	1615	95	-0.077704	0.11356	0.75304
Global	ADHD	ANK2_noInWeb	18223	95	-0.005779	0.093988	0.52451
Conditional	ADHD	ARID1B_noInWeb	1472	30	-0.13945	0.18538	0.77398
Global	ADHD	ARID1B_noInWeb	18223	30	-0.13552	0.16192	0.79869
Conditional	ADHD	CHD8_noInWeb	1484	78	0.056547	0.12353	0.3236
Global	ADHD	CHD8_noInWeb	18223	78	0.10473	0.1063	0.16226
Conditional	ADHD	CTNNB1_noInWeb	1472	10	-0.32881	0.30387	0.86029
Global	ADHD	CTNNB1_noInWeb	18223	10	0.093304	0.31137	0.38222
Conditional	ADHD	DYRK1A_noInWeb	1651	529	0.046443	0.053014	0.19057
Global	ADHD	DYRK1A_noInWeb	18223	529	0.066116	0.040688	0.052098
Conditional	ADHD	GIGYF1_noInWeb	969	32	-0.17917	0.1842	0.83452
Global	ADHD	GIGYF1_noInWeb	18223	32	-0.14161	0.1597	0.81238
Conditional	ADHD	MED13L_noInWeb	1223	30	-0.043571	0.18216	0.5945
Global	ADHD	MED13L_noInWeb	18223	30	-0.22593	0.17747	0.89849
Conditional	ADHD	PTEN_noInWeb	228	2	0.39591	0.77214	0.30432
Global	ADHD	PTEN_noInWeb	18223	2	-0.50974	0.72055	0.76034
Conditional	ADHD	SCN2A_noInWeb	875	55	-0.11054	0.1463	0.77494
Global	ADHD	SCN2A_noInWeb	18223	55	0.022912	0.12314	0.4262
Conditional	ADHD	SHANK3_noInWeb	1820	120	0.051164	0.1018	0.30766
Global	ADHD	SHANK3_noInWeb	18223	120	0.02297	0.086421	0.3952
Conditional	ADHD	SYNGAP1_noInWeb	1169	127	0.18662	0.10127	0.032809
Global	ADHD	SYNGAP1_noInWeb	18223	127	0.033832	0.079533	0.33528
Conditional	ADHD	TLK2_noInWeb	1505	51	0.0027411	0.14727	0.49258
Global	ADHD	TLK2_noInWeb	18223	51	-0.090421	0.13144	0.75424
Conditional	ADHD	COMBINED_noInWeb	3016	891	0.014375	0.038665	0.35504
Global	ADHD	COMBINED_noInWeb	18211	890	0.020074	0.031706	0.26332
Conditional	ADHD	InWeb	16244	1561	0.028585	0.024824	0.12477
Global	ADHD	InWeb	18211	1561	0.024779	0.024506	0.15599
Conditional	BIP	ADNP	1240	12	0.13409	0.28943	0.32162
Global	BIP	ADNP	18400	12	0.12963	0.24573	0.29892
Conditional	BIP	ANK2	1636	104	-0.029141	0.12025	0.59572
Global	BIP	ANK2	18400	104	0.084261	0.091078	0.17745
Conditional	BIP	ARID1B	1497	45	0.17153	0.16716	0.1525
Global	BIP	ARID1B	18400	45	-0.045429	0.13745	0.62949
Conditional	BIP	CHD8	1497	81	-0.023828	0.12648	0.5747
Global	BIP	CHD8	18400	81	0.098874	0.10935	0.18296
Conditional	BIP	CTNNB1	1497	23	-0.092001	0.22816	0.65658
Global	BIP	CTNNB1	18400	23	0.1229	0.19493	0.2642
Conditional	BIP	DYRK1A	1698	570	0.091538	0.056861	0.053813
Global	BIP	DYRK1A	18400	570	0.056081	0.037977	0.06989
Conditional	BIP	GIGYF1	978	32	0.063853	0.20257	0.37634
Global	BIP	GIGYF1	18400	32	-0.1091	0.1656	0.74499
Conditional	BIP	MED13L	1240	42	0.045388	0.16117	0.38914
Global	BIP	MED13L	18400	42	0.065567	0.13795	0.3173
Conditional	BIP	PTEN	232	3	-0.02383	0.68112	0.51394
Global	BIP	PTEN	18400	3	0.025926	0.43887	0.47645
Conditional	BIP	SCN2A	886	57	0.084231	0.1659	0.30589
Global	BIP	SCN2A	18400	57	-0.041609	0.12509	0.63029
Conditional	BIP	SHANK3	1837	126	0.077549	0.1021	0.22383
Global	BIP	SHANK3	18400	126	0.058459	0.079156	0.2301
Conditional	BIP	SYNGAP1	1181	128	0.12682	0.10198	0.10695
Global	BIP	SYNGAP1	18400	128	0.14189	0.080493	0.038986
Conditional	BIP	TLK2	1520	55	-0.026987	0.14795	0.57236
Global	BIP	TLK2	18400	55	0.095499	0.12753	0.22699
Conditional	BIP	COMBINED	3111	969	0.079777	0.039777	0.022496
Global	BIP	COMBINED	18388	969	0.044568	0.03021	0.070081
Conditional	BIP	ADNP_noInWeb	1239	11	0.1849	0.33941	0.29301
Global	BIP	ADNP_noInWeb	18400	11	0.10696	0.2535	0.33655
Conditional	BIP	ANK2_noInWeb	1629	97	-0.020603	0.12489	0.56551
Global	BIP	ANK2_noInWeb	18400	97	0.10886	0.094259	0.12409
Conditional	BIP	ARID1B_noInWeb	1484	32	0.086323	0.19376	0.32801
Global	BIP	ARID1B_noInWeb	18400	32	-0.1547	0.16008	0.83307
Conditional	BIP	CHD8_noInWeb	1496	80	-0.030953	0.12716	0.59614
Global	BIP	CHD8_noInWeb	18400	80	0.097203	0.11009	0.18864
Conditional	BIP	CTNNB1_noInWeb	1484	10	-0.14776	0.36566	0.6569
Global	BIP	CTNNB1_noInWeb	18400	10	0.14766	0.27506	0.2957
Conditional	BIP	DYRK1A_noInWeb	1660	532	0.085973	0.058587	0.071227
Global	BIP	DYRK1A_noInWeb	18400	532	0.053047	0.039335	0.088748
Conditional	BIP	GIGYF1_noInWeb	978	32	0.063853	0.20257	0.37634
Global	BIP	GIGYF1_noInWeb	18400	32	-0.1091	0.16562	0.74497
Conditional	BIP	MED13L_noInWeb	1230	32	0.061227	0.17512	0.36334
Global	BIP	MED13L_noInWeb	18400	32	0.13019	0.16799	0.21919
Conditional	BIP	PTEN_noInWeb	231	2	0.678	0.8298	0.20738
Global	BIP	PTEN_noInWeb	18400	2	0.34762	0.76939	0.32571
Conditional	BIP	SCN2A_noInWeb	885	56	0.060167	0.16698	0.35935
Global	BIP	SCN2A_noInWeb	18400	56	-0.06609	0.126	0.70004
Conditional	BIP	SHANK3_noInWeb	1835	124	0.089212	0.10251	0.19214
Global	BIP	SHANK3_noInWeb	18400	124	0.067199	0.079475	0.19892
Conditional	BIP	SYNGAP1_noInWeb	1180	127	0.1364	0.10225	0.091231
Global	BIP	SYNGAP1_noInWeb	18400	127	0.14954	0.080729	0.031996
Conditional	BIP	TLK2_noInWeb	1519	54	-0.017736	0.14901	0.54736
Global	BIP	TLK2_noInWeb	18400	54	0.098244	0.12781	0.22105
Conditional	BIP	COMBINED_noInWeb	3047	905	0.076101	0.040788	0.03109
Global	BIP	COMBINED_noInWeb	18388	904	0.04133	0.031295	0.093319
Conditional	BIP	InWeb	16339	1564	0.054483	0.024683	0.013656
Global	BIP	InWeb	18388	1564	0.059819	0.024411	0.0071405
Conditional	MDD	ADNP	1236	11	0.081555	0.32838	0.40195
Global	MDD	ADNP	18234	11	-0.0031417	0.24916	0.50503
Conditional	MDD	ANK2	1627	104	0.021245	0.12031	0.42993
Global	MDD	ANK2	18234	104	0.10128	0.096881	0.14792
Conditional	MDD	ARID1B	1489	44	0.24956	0.1598	0.059296
Global	MDD	ARID1B	18234	44	0.22306	0.15846	0.079625
Conditional	MDD	CHD8	1489	80	0.071452	0.13115	0.29298
Global	MDD	CHD8	18234	80	0.048808	0.11156	0.33087
Conditional	MDD	CTNNB1	1489	23	0.1286	0.24164	0.29733
Global	MDD	CTNNB1	18234	23	0.17495	0.20894	0.20122
Conditional	MDD	DYRK1A	1690	566	0.02887	0.059226	0.313
Global	MDD	DYRK1A	18234	566	0.041853	0.041421	0.15615
Conditional	MDD	GIGYF1	971	32	9.8189e-05	0.20857	0.49981
Global	MDD	GIGYF1	18234	32	0.023153	0.16735	0.44498
Conditional	MDD	MED13L	1236	41	-0.15741	0.17258	0.81905
Global	MDD	MED13L	18234	41	-0.26673	0.16287	0.94924
Conditional	MDD	PTEN	232	3	-0.75037	0.80078	0.82513
Global	MDD	PTEN	18234	3	-0.23367	0.47592	0.68828
Conditional	MDD	SCN2A	879	56	-0.027859	0.16423	0.56733
Global	MDD	SCN2A	18234	56	-0.0027356	0.13442	0.50812
Conditional	MDD	SHANK3	1828	125	0.13431	0.10298	0.09617
Global	MDD	SHANK3	18234	125	0.11621	0.086355	0.089202
Conditional	MDD	SYNGAP1	1173	128	0.037629	0.11468	0.37144
Global	MDD	SYNGAP1	18234	128	0.11513	0.090437	0.10151
Conditional	MDD	TLK2	1512	54	0.031707	0.1605	0.42171
Global	MDD	TLK2	18234	54	0.064311	0.1309	0.31162
Conditional	MDD	COMBINED	3090	962	0.018324	0.041529	0.32954
Global	MDD	COMBINED	18222	962	0.046599	0.032806	0.077752
Conditional	MDD	ADNP_noInWeb	1235	10	0.058178	0.33122	0.4303
Global	MDD	ADNP_noInWeb	18234	10	-0.078157	0.27029	0.61377
Conditional	MDD	ANK2_noInWeb	1620	97	-0.014723	0.12695	0.54616
Global	MDD	ANK2_noInWeb	18234	97	0.074699	0.10076	0.22924
Conditional	MDD	ARID1B_noInWeb	1476	31	0.26425	0.19014	0.082404
Global	MDD	ARID1B_noInWeb	18234	31	0.169	0.18558	0.18125
Conditional	MDD	CHD8_noInWeb	1488	79	0.081212	0.13184	0.26901
Global	MDD	CHD8_noInWeb	18234	79	0.040758	0.11247	0.35853
Conditional	MDD	CTNNB1_noInWeb	1476	10	-0.44622	0.38474	0.87684
Global	MDD	CTNNB1_noInWeb	18234	10	-0.2936	0.33151	0.81209
Conditional	MDD	DYRK1A_noInWeb	1652	528	0.01002	0.060872	0.43464
Global	MDD	DYRK1A_noInWeb	18234	528	0.033166	0.043082	0.2207
Conditional	MDD	GIGYF1_noInWeb	971	32	9.8189e-05	0.20857	0.49981
Global	MDD	GIGYF1_noInWeb	18234	32	0.023153	0.16735	0.44498
Conditional	MDD	MED13L_noInWeb	1226	31	-0.12542	0.18875	0.74675
Global	MDD	MED13L_noInWeb	18234	31	-0.18985	0.17543	0.86041
Conditional	MDD	PTEN_noInWeb	231	2	0.28935	0.97321	0.38325
Global	MDD	PTEN_noInWeb	18234	2	0.064717	0.52069	0.45054
Conditional	MDD	SCN2A_noInWeb	878	55	-0.010118	0.16544	0.52438
Global	MDD	SCN2A_noInWeb	18234	55	0.013429	0.13534	0.46048
Conditional	MDD	SHANK3_noInWeb	1826	123	0.1284	0.1052	0.11122
Global	MDD	SHANK3_noInWeb	18234	123	0.11181	0.086739	0.098703
Conditional	MDD	SYNGAP1_noInWeb	1172	127	0.041917	0.11509	0.35788
Global	MDD	SYNGAP1_noInWeb	18234	127	0.11908	0.090734	0.094695
Conditional	MDD	TLK2_noInWeb	1511	53	0.039483	0.16177	0.4036
Global	MDD	TLK2_noInWeb	18234	53	0.068783	0.13405	0.30394
Conditional	MDD	COMBINED_noInWeb	3026	898	0.0017184	0.043107	0.4841
Global	MDD	COMBINED_noInWeb	18222	897	0.036269	0.033949	0.14269
Conditional	MDD	InWeb	16249	1560	-0.0050894	0.026136	0.5772
Global	MDD	InWeb	18222	1560	-0.0015825	0.025793	0.52446
Conditional	SCZ	ADNP	1284	12	0.12297	0.35061	0.36292
Global	SCZ	ADNP	19186	12	0.32196	0.27763	0.1231
Conditional	SCZ	ANK2	1690	106	-0.032311	0.12996	0.59816
Global	SCZ	ANK2	19186	106	0.057595	0.097392	0.27714
Conditional	SCZ	ARID1B	1547	45	0.059877	0.18414	0.37255
Global	SCZ	ARID1B	19186	45	-0.053756	0.14204	0.64745
Conditional	SCZ	CHD8	1547	82	0.18777	0.14244	0.093821
Global	SCZ	CHD8	19186	82	0.2123	0.11098	0.027891
Conditional	SCZ	CTNNB1	1547	23	-0.35919	0.26296	0.91392
Global	SCZ	CTNNB1	19186	23	-0.1435	0.2035	0.75964
Conditional	SCZ	DYRK1A	1759	596	0.15015	0.066226	0.011751
Global	SCZ	DYRK1A	19186	596	0.1082	0.042879	0.005819
Conditional	SCZ	GIGYF1	1011	35	0.15457	0.2221	0.24331
Global	SCZ	GIGYF1	19186	35	0.05792	0.16049	0.35909
Conditional	SCZ	MED13L	1284	45	-0.15667	0.18306	0.80388
Global	SCZ	MED13L	19186	45	-0.094621	0.16367	0.7184
Conditional	SCZ	PTEN	239	3	-0.38295	0.91924	0.66132
Global	SCZ	PTEN	19186	3	-0.72616	0.89769	0.79071
Conditional	SCZ	SCN2A	919	58	-0.055339	0.18397	0.61818
Global	SCZ	SCN2A	19186	58	-0.0027702	0.13048	0.50847
Conditional	SCZ	SHANK3	1905	128	0.21037	0.11437	0.033014
Global	SCZ	SHANK3	19186	128	0.06546	0.091942	0.23825
Conditional	SCZ	SYNGAP1	1221	133	0.044513	0.12529	0.36122
Global	SCZ	SYNGAP1	19186	133	-0.00023588	0.088521	0.50106
Conditional	SCZ	TLK2	1572	59	0.08404	0.16851	0.30903
Global	SCZ	TLK2	19186	59	0.076559	0.12319	0.26715
Conditional	SCZ	COMBINED	3218	1007	0.082685	0.045217	0.033779
Global	SCZ	COMBINED	19174	1007	0.051108	0.033276	0.062294
Conditional	SCZ	ADNP_noInWeb	1283	11	0.15708	0.35328	0.32833
Global	SCZ	ADNP_noInWeb	19186	11	0.29679	0.28343	0.14753
Conditional	SCZ	ANK2_noInWeb	1682	98	-0.053985	0.13688	0.65333
Global	SCZ	ANK2_noInWeb	19186	98	0.017402	0.10097	0.43158
Conditional	SCZ	ARID1B_noInWeb	1534	32	0.17577	0.21463	0.20648
Global	SCZ	ARID1B_noInWeb	19186	32	-0.08044	0.17282	0.6792
Conditional	SCZ	CHD8_noInWeb	1546	81	0.1652	0.14308	0.12423
Global	SCZ	CHD8_noInWeb	19186	81	0.20897	0.11146	0.030425
Conditional	SCZ	CTNNB1_noInWeb	1534	10	-0.89981	0.40643	0.9865
Global	SCZ	CTNNB1_noInWeb	19186	10	-0.30767	0.31458	0.83596
Conditional	SCZ	DYRK1A_noInWeb	1720	557	0.15275	0.068774	0.013242
Global	SCZ	DYRK1A_noInWeb	19186	557	0.11397	0.044367	0.0051098
Conditional	SCZ	GIGYF1_noInWeb	1011	35	0.15457	0.2221	0.24331
Global	SCZ	GIGYF1_noInWeb	19186	35	0.05792	0.16049	0.35909
Conditional	SCZ	MED13L_noInWeb	1273	34	-0.25306	0.20105	0.89582
Global	SCZ	MED13L_noInWeb	19186	34	-0.19337	0.19709	0.83672
Conditional	SCZ	PTEN_noInWeb	238	2	-0.3528	1.126	0.62285
Global	SCZ	PTEN_noInWeb	19186	2	-0.89748	0.97718	0.8208
Conditional	SCZ	SCN2A_noInWeb	918	57	-0.061975	0.18527	0.63096
Global	SCZ	SCN2A_noInWeb	19186	57	-0.013907	0.13122	0.5422
Conditional	SCZ	SHANK3_noInWeb	1903	126	0.22318	0.11676	0.028058
Global	SCZ	SHANK3_noInWeb	19186	126	0.074899	0.09257	0.20923
Conditional	SCZ	SYNGAP1_noInWeb	1220	132	0.05114	0.12568	0.34208
Global	SCZ	SYNGAP1_noInWeb	19186	132	0.0026881	0.088781	0.48792
Conditional	SCZ	TLK2_noInWeb	1571	58	0.065974	0.16969	0.34874
Global	SCZ	TLK2_noInWeb	19186	58	0.051534	0.1242	0.3391
Conditional	SCZ	COMBINED_noInWeb	3153	942	0.068954	0.04656	0.069362
Global	SCZ	COMBINED_noInWeb	19174	941	0.042092	0.034275	0.10973
Conditional	SCZ	InWeb	17020	1628	0.062089	0.026855	0.010397
Global	SCZ	InWeb	19174	1628	0.060402	0.026639	0.011689
Conditional	height	ADNP	1229	12	0.94934	0.63606	0.067919
Global	height	ADNP	18079	12	0.70946	0.58793	0.11379
Conditional	height	ANK2	1619	102	-0.066797	0.22018	0.61918
Global	height	ANK2	18079	102	-0.077107	0.1888	0.65851
Conditional	height	ARID1B	1481	44	0.31378	0.31892	0.16267
Global	height	ARID1B	18079	44	0.027067	0.28389	0.46202
Conditional	height	CHD8	1481	80	-0.067935	0.246	0.60877
Global	height	CHD8	18079	80	0.031127	0.2125	0.44177
Conditional	height	CTNNB1	1481	23	-1.3392	0.522	0.9948
Global	height	CTNNB1	18079	23	-0.55777	0.40778	0.91431
Conditional	height	DYRK1A	1690	567	0.17675	0.10864	0.051978
Global	height	DYRK1A	18079	567	0.066726	0.081903	0.20763
Conditional	height	GIGYF1	965	31	-0.18157	0.40766	0.67193
Global	height	GIGYF1	18079	31	0.074581	0.33479	0.41186
Conditional	height	MED13L	1229	41	0.28308	0.33558	0.19955
Global	height	MED13L	18079	41	0.025122	0.31947	0.46866
Conditional	height	PTEN	229	3	-0.57314	1.3139	0.66844
Global	height	PTEN	18079	3	-0.044711	1.3718	0.513
Conditional	height	SCN2A	873	56	-0.053197	0.31563	0.5669
Global	height	SCN2A	18079	56	0.029775	0.27635	0.4571
Conditional	height	SHANK3	1816	121	0.26145	0.21162	0.10841
Global	height	SHANK3	18079	121	0.017485	0.18906	0.46316
Conditional	height	SYNGAP1	1167	128	0.17431	0.20135	0.19342
Global	height	SYNGAP1	18079	128	0.097422	0.175	0.28887
Conditional	height	TLK2	1502	52	-0.023227	0.30432	0.53041
Global	height	TLK2	18079	52	-0.16463	0.25737	0.73879
Conditional	height	COMBINED	3071	953	0.057631	0.078719	0.23208
Global	height	COMBINED	18067	953	0.044045	0.064261	0.24655
Conditional	height	ADNP_noInWeb	1228	11	0.93766	0.64221	0.072275
Global	height	ADNP_noInWeb	18079	11	0.72913	0.60161	0.11277
Conditional	height	ANK2_noInWeb	1612	95	-0.01604	0.23478	0.52723
Global	height	ANK2_noInWeb	18079	95	-0.068737	0.19578	0.63724
Conditional	height	ARID1B_noInWeb	1468	31	-0.15596	0.40457	0.65003
Global	height	ARID1B_noInWeb	18079	31	-0.068717	0.3195	0.58514
Conditional	height	CHD8_noInWeb	1480	79	-0.037331	0.24729	0.55998
Global	height	CHD8_noInWeb	18079	79	0.058409	0.21687	0.39384
Conditional	height	CTNNB1_noInWeb	1468	10	-1.6038	0.81841	0.97488
Global	height	CTNNB1_noInWeb	18079	10	-0.12387	0.58408	0.58397
Conditional	height	DYRK1A_noInWeb	1652	529	0.19308	0.11301	0.043871
Global	height	DYRK1A_noInWeb	18079	529	0.048961	0.085635	0.28376
Conditional	height	GIGYF1_noInWeb	965	31	-0.18157	0.40766	0.67193
Global	height	GIGYF1_noInWeb	18079	31	0.074581	0.33479	0.41186
Conditional	height	MED13L_noInWeb	1219	31	0.043174	0.37617	0.45432
Global	height	MED13L_noInWeb	18079	31	0.15945	0.36724	0.33208
Conditional	height	PTEN_noInWeb	228	2	-0.17976	1.6086	0.54444
Global	height	PTEN_noInWeb	18079	2	0.13212	1.5261	0.46551
Conditional	height	SCN2A_noInWeb	872	55	0.0010027	0.31809	0.49874
Global	height	SCN2A_noInWeb	18079	55	0.072768	0.27878	0.39704
Conditional	height	SHANK3_noInWeb	1814	119	0.26581	0.21682	0.1102
Global	height	SHANK3_noInWeb	18079	119	0.021121	0.19215	0.45624
Conditional	height	SYNGAP1_noInWeb	1166	127	0.15099	0.20189	0.22735
Global	height	SYNGAP1_noInWeb	18079	127	0.077373	0.17568	0.32982
Conditional	height	TLK2_noInWeb	1501	51	-0.088602	0.30668	0.61365
Global	height	TLK2_noInWeb	18079	51	-0.17747	0.26514	0.74835
Conditional	height	COMBINED_noInWeb	3007	889	0.051016	0.081758	0.26634
Global	height	COMBINED_noInWeb	18067	888	0.053084	0.066979	0.21403
Conditional	height	InWeb	16152	1560	0.19408	0.053258	0.00013475
Global	height	InWeb	18067	1560	0.20847	0.053359	4.6997e-05
